# Placental LBX1 dysregulation drives ribosomal dysfunction and unfolded protein response in spontaneous preterm birth

**DOI:** 10.64898/2026.09.11.26362823

**Authors:** Ankit Biswas, Naman Kharbanda, Krishna Singh Bisht, Pragya Tailor, Sandhini Saha, Arundhati Tiwari, Mimansa Sharma, Ramchandran Thiruvengadam, Nitya Wadhwa, Dinakar M Salunke, Shinjini Bhatnagar, GARBH-Ini study team, Pallavi Kshetrapal, Tushar Kanti Maiti

## Abstract

Spontaneous preterm birth (sPTB) affects ∼9.9% of pregnancies worldwide and is driven in part by placental dysfunction, yet the signalling events linking placental dysregulation to spontaneous prematurity remain incompletely defined. Using a cross-sectional design, we profiled 70 placentae from spontaneous term and preterm birth delivery to construct protein co-expression networks and identified 13 hub proteins associated with sPTB. Quantification of placental circulatory proteins in an independent nested case-control set of 53 maternal plasma samples highlighted elevated levels of the transcription factor ladybird homeobox protein 1 (LBX1) in maternal circulation from sPTB cases. Elevated LBX1 in trophoblast cells undergo KPNB1 mediated nuclear import, where it deregulates ribosomal biogenesis and perturbs subsequent ribosomal protein homeostasis, contributing to the accumulation of newly synthesised proteins. Accumulation of these nascent proteins triggers unfolded protein response which may lead to adverse pregnancy outcome. These findings implicate LBX1-mediated ribosomal disruption and activation of unfolded protein response in trophoblasts as a placental mechanism contributing to sPTB.

**Graphical Abstract:** 
