## Supplementary File S1 for "Placental LBX1 dysregulation drives ribosomal dysfunction and unfolded protein response in spontaneous preterm birth"

### Sheet: Marker_identification
Cell Type	Marker Proteins
	Gene Name	Uniprot ID	Protein Name
Decidual cells(DC)	PAEP	P09466	PAEP_HUMAN
	IGFBP1	P08833	IBP1_HUMAN
	APOA1	P02647	APOA1_HUMAN
Extravillous trophoblast(EVT)	PRG2	P13727	PRG2_HUMAN
	HPGD	P15428	PGDH_HUMAN
	PAPPA2	Q9BXP8	PAPP2_HUMAN
Fibroblast(FB)	COL15A1	P39059	COFA1_HUMAN
	ENPP1	P22413	ENPP1_HUMAN
	LAMA2	P24043	LAMA2_HUMAN
	LAMC3	Q9Y6N6	LAMC3_HUMAN
Hofbauer cells(HC)	F13A1	P00488	F13A_HUMAN
	FOLR2	P14207	FOLR2_HUMAN
	CD163	Q86VB7	C163A_HUMAN
	CD14	P08571	CD14_HUMAN
Cytotrophoblast(VCT)	PARP1	P09874	PARP1_HUMAN
	SLC27A2	O14975	S27A2_HUMAN
	SLC22A11	Q9NSA0	S22AB_HUMAN
Syncytiotrophoblast(SCT)	CSH1	P0DML3	CSH1_HUMAN
	CYP19A1	P11511	CP19A_HUMAN
	PSG6	Q00889	PSG6_HUMAN
	GDF15	Q99988	GDF15_HUMAN
Vascular Endothelial cell(VEC)	CDH5	P33151	CADH5_HUMAN
	VIM	P08670	VIME_HUMAN
	PECAM1	P16284	PECA1_HUMAN

### Sheet: Cell_Type_Abundance
Samples	Decidua cell type amount	Fibroblast cell type amount	VEC cell type amount	Hofbauer cell type amount	EVT cell type amount	cytotrophoblast cell type amount	syncytiotrophoblast cell type amount
EPTB_30.5	83.8839	33.8115	670.981	52.4753	73.5073	15.1125	173.578
EPTB_32R1	215.934	52.5854	618.88	88.2493	88.1238	35.2898	163.366
EPTB_32R2	116.353	42.7461	551.957	71.9696	19.8424	10.608	154.843
EPTB_32.6	106.446	49.6644	445.39	42.0561	12.2073	9.99496	74.5011
EPTB_33	124.655	48.8303	444.184	77.5292	6.86981	11.7625	78.8121
EPTB_33.4	85.6675	36.4889	471.668	65.6366	18.9885	19.254	213.706
EPTB_34.3R1	193.013	71.1865	717.648	80.7902	25.2635	18.9583	70.5081
EPTB_34.3R2	154.505	36.2512	478.771	53.7511	13.0021	13.8993	144.267
EPTB_34.5R1	234.874	66.1012	626.798	104.194	21.651	17.5555	281.611
EPTB_34.5R2	157.349	31.0136	408.158	43.037	16.13	9.72013	156.328
EPTB_34.6R1	106.259	21.8516	367.751	52.1568	17.6637	13.3367	147.58
EPTB_34.6R2	148.423	34.1676	212.813	35.7551	17.4582	8.31501	177.195
LPTB_35R1	214.328	27.6256	558.234	79.1779	64.6408	17.1258	244.271
LPTB_35R2	160.345	44.1975	450.555	80.8735	36.2581	24.9068	268.228
LPTB_35.2R1	215.869	50.7824	448.346	59.3656	18.7123	11.9238	143.874
LPTB_35.2R2	109.727	65.8203	739.394	99.8253	25.5177	16.8126	157.127
LPTB_35.3R1	100.619	37.6044	639.571	64.1733	29.3182	12.3811	284.72
LPTB_35.3R2	208.799	63.1255	614.54	98.5507	32.9196	20.623	113.245
LPTB_35.4R1	56.2704	26.6823	384.146	39.542	22.9303	12.585	162.961
LPTB_35.4R3	103.639	34.0559	272.494	39.4025	27.8572	17.2814	213.808
LPTB_35.5	131.474	41.6148	360.227	56.4459	29.6144	12.7652	63.5863
LPTB_36.1R1	120.775	23.7019	248.474	36.122	49.1752	8.53492	152.881
LPTB_36.1R2	133.633	27.4913	383.658	41.1401	168.952	10.2993	159.765
LPTB_36.2R1	83.2014	26.9223	336.693	63.26	12.4654	15.8605	64.1146
LPTB_36.2R2	284.326	35.724	598.875	77.0773	53.3295	20.8806	226.162
LPTB_36.3R1	149.756	45.5707	389.514	51.5258	14.9899	10.2573	141.275
LPTB_36.3R2	148.638	42.4704	480.08	65.9855	19.99	11.8482	225.578
LPTB_36.4R1	98.2575	40.0673	451.546	51.9015	36.5007	13.2411	267.589
LPTB_36.4R2	283.303	28.7514	250.511	35.5754	48.5305	10.7794	107.986
LPTB_36.5R1	174.512	38.3117	361.167	52.3739	36.3161	9.09916	171.689
LPTB_36.5R2	197.254	25.9285	363.025	38.1101	32.9594	5.83203	188.226
LPTB_36.5R3	60.6999	48.1841	345.05	67.0113	8.04098	12.7028	216.315
LPTB_36.6	127.016	34.1442	390.664	50.4556	34.8114	10.7086	309.018
TB_37	203.743	46.9793	737.581	84.4926	15.1454	15.6559	182.704
TB_37.1R1	224.763	48.3554	500.969	67.5923	39.3709	18.0165	126.627
TB_37.1R2	89.2733	23.1234	545.127	50.5851	6.99984	14.6352	108.677
TB_37.2	254.226	30.9577	392.033	51.2065	46.5878	14.8264	73.5308
TB_37.3R1	195.368	40.5206	685.136	51.8573	21.0929	11.8057	231.909
TB_37.3R2	167.016	51.8047	412.871	48.4044	24.569	7.18021	44.5332
TB_37.4	98.7232	40.0635	510.304	49.8072	50.2831	10.1443	147.584
TB_37.5R1	173.827	42.2011	501.556	72.6165	20.5755	8.07548	241.41
TB_37.6R1	193.275	37.3747	835.842	79.8959	39.9173	14.282	235.953
TB_37.6R2	81.6827	39.874	321.866	47.9372	18.4208	7.70742	77.2469
TB_37.6R3	107.718	30.8076	381.207	47.0253	26.7321	11.3819	135.631
TB_38	119.557	37.7695	452.613	54.7245	12.4152	11.948	219.416
TB_38.1R1	195.534	19.3708	271.938	30.3314	107.262	5.52908	93.1529
TB_38.1R2	98.9948	45.8119	390.903	64.914	30.511	7.45213	293.98
TB_38.1R3	174.271	27.8482	465.616	69.1056	30.6824	13.5215	73.5244
TB_38.2	121.655	34.4336	316.682	58.0677	24.7464	10.2609	64.1641
TB_38.3	89.835	36.0443	452.768	42.349	15.2295	11.0164	167.809
TB_38.4	150.82	48.8359	357.264	66.8511	26.2614	14.1464	159.113
TB_38.5	135.423	37.8264	401.562	47.9733	16.3929	12.7961	82.0854
TB_38.6R1	170.136	46.2196	407.82	60.3761	31.1901	10.3503	172.721
TB_38.6R2	128.056	50.8122	536.264	56.1156	16.5578	10.1515	195.518
TB_38.6R3	164.162	35.6455	666.338	45.511	28.1396	5.61288	125.676
TB_38.6R4	80.4278	39.9521	392.798	55.9121	7.38194	15.6707	71.1036
TB_39R1	200.136	50.1431	601.569	72.1561	28.9781	17.9714	308.48
TB_39R2	290.118	49.9691	554.683	80.4128	51.079	13.1808	90.7934
TB_39R3	124.422	45.9592	474.917	37.5144	20.2758	6.34011	94.4713
TB_39R4	107.718	30.9958	470.167	38.8973	34.2751	11.1608	148.579
TB_39.1	94.4819	27.5563	500.265	49.3103	18.6053	9.93309	130.09
TB_39.3R1	175.066	27.8003	493.639	58.3336	8.03934	12.9658	209.598
TB_39.3R2	86.8113	32.2016	425.549	46.4257	18.4615	7.27397	162.007
TB_39.3R3	276.92	42.8641	350.687	49.6943	23.8093	8.97676	190.494
TB_39.4R1	126.09	42.4288	476.983	46.9898	11.0516	9.37065	155.704
TB_39.4R2	180.936	31.9954	287.15	44.3565	25.9824	8.39739	284.841
TB_39.4R3	107.807	32.6484	327.081	55.6042	14.1934	11.3153	67.7361
TB_39.6	107.301	48.9969	531.88	71.6299	10.9314	11.2541	84.7384

### Sheet: Cell_Type_Percentage
Samples	SUM of all avarage cell type amount	DE % cell type	FB % cell type	VEC % cell type	HC % cell type	EVT % cell type	VCT % cell type	SCT % cell type
EPTB_30.5	1103.35	7.60267	3.06444	60.8131	4.756	6.6622	1.36969	15.7319
EPTB_32R1	1262.43	17.1047	4.16542	49.023	6.99045	6.9805	2.79539	12.9406
EPTB_32R2	968.319	12.016	4.41446	57.0016	7.43243	2.04916	1.09551	15.9909
EPTB_32.6	740.26	14.3796	6.70905	60.1667	5.68126	1.64905	1.3502	10.0642
EPTB_33	792.642	15.7265	6.16044	56.0384	9.78111	0.866698	1.48397	9.94296
EPTB_33.4	911.41	9.39945	4.00357	51.7515	7.20166	2.08342	2.11255	23.4479
EPTB_34.3R1	1177.37	16.3936	6.04624	60.9536	6.86193	2.14576	1.61023	5.98863
EPTB_34.3R2	894.447	17.2738	4.05292	53.5271	6.00943	1.45364	1.55396	16.1292
EPTB_34.5R1	1352.79	17.3623	4.8863	46.3339	7.70217	1.60048	1.29773	20.8172
EPTB_34.5R2	821.735	19.1484	3.77416	49.6702	5.23733	1.96292	1.18288	19.0241
EPTB_34.6R1	726.598	14.6242	3.00739	50.6126	7.17822	2.43101	1.8355	20.3111
EPTB_34.6R2	634.126	23.4059	5.38814	33.56	5.63848	2.75312	1.31126	27.9431
LPTB_35R1	1205.4	17.7806	2.29181	46.311	6.56858	5.36258	1.42075	20.2647
LPTB_35R2	1065.36	15.0507	4.14858	42.2912	7.59116	3.40335	2.33787	25.1771
LPTB_35.2R1	948.874	22.7501	5.35186	47.2503	6.25642	1.97206	1.25663	15.1626
LPTB_35.2R2	1214.22	9.03681	5.42077	60.8944	8.22132	2.10156	1.38463	12.9405
LPTB_35.3R1	1168.39	8.61177	3.21849	54.7397	5.49247	2.50929	1.05968	24.3686
LPTB_35.3R2	1151.8	18.128	5.48058	53.3547	8.55621	2.85809	1.7905	9.83196
LPTB_35.4R1	705.117	7.98029	3.7841	54.4797	5.60787	3.25198	1.78481	23.1112
LPTB_35.4R3	708.538	14.6271	4.80651	38.4587	5.5611	3.93164	2.43902	30.176
LPTB_35.5	695.727	18.8973	5.98148	51.777	8.11323	4.2566	1.8348	9.13955
LPTB_36.1R1	639.665	18.881	3.70536	38.8444	5.64701	7.68766	1.33428	23.9002
LPTB_36.1R2	924.939	14.4478	2.97223	41.4793	4.44787	18.2663	1.11351	17.2731
LPTB_36.2R1	602.517	13.809	4.46831	55.8811	10.4993	2.06889	2.63237	10.6411
LPTB_36.2R2	1296.37	21.9324	2.75568	46.1961	5.94561	4.11374	1.61069	17.4458
LPTB_36.3R1	802.889	18.6522	5.67585	48.5141	6.41755	1.86699	1.27755	17.5958
LPTB_36.3R2	994.59	14.9446	4.27014	48.2692	6.63444	2.00987	1.19126	22.6805
LPTB_36.4R1	959.104	10.2447	4.17758	47.08	5.41145	3.80571	1.38057	27.8999
LPTB_36.4R2	765.437	37.0119	3.75621	32.7278	4.64773	6.34024	1.40826	14.1078
LPTB_36.5R1	843.468	20.6898	4.54217	42.8192	6.20935	4.30557	1.07878	20.3551
LPTB_36.5R2	851.335	23.1699	3.04563	42.6418	4.47651	3.8715	0.685045	22.1095
LPTB_36.5R3	758.003	8.00787	6.35671	45.5209	8.8405	1.06081	1.67583	28.5374
LPTB_36.6	956.818	13.2749	3.56852	40.8295	5.27327	3.63824	1.11919	32.2964
TB_37	1286.3	15.8394	3.65228	57.3412	6.56864	1.17744	1.21713	14.2038
TB_37.1R1	1025.69	21.9133	4.71441	48.8419	6.5899	3.83847	1.75652	12.3455
TB_37.1R2	838.421	10.6478	2.75797	65.0183	6.03337	0.834884	1.74557	12.9621
TB_37.2	863.368	29.4458	3.58569	45.4074	5.93101	5.39605	1.71727	8.51674
TB_37.3R1	1237.69	15.7849	3.27389	55.356	4.18985	1.70422	0.953847	18.7373
TB_37.3R2	756.378	22.081	6.84904	54.5852	6.3995	3.24825	0.949288	5.88769
TB_37.4	906.909	10.8857	4.41759	56.2685	5.49197	5.54445	1.11856	16.2733
TB_37.5R1	1060.26	16.3948	3.98025	47.3049	6.84892	1.94061	0.76165	22.7689
TB_37.6R1	1436.54	13.4542	2.60172	58.1844	5.56169	2.77871	0.994196	16.4251
TB_37.6R2	594.735	13.7343	6.70449	54.1192	8.06027	3.09732	1.29594	12.9885
TB_37.6R3	740.503	14.5467	4.16036	51.4794	6.35045	3.60999	1.53704	18.3161
TB_38	908.444	13.1607	4.1576	49.823	6.02398	1.36664	1.31521	24.153
TB_38.1R1	723.118	27.0404	2.67878	37.6063	4.19452	14.8333	0.764616	12.8821
TB_38.1R2	932.567	10.6153	4.91246	41.9169	6.96079	3.27172	0.799098	31.5237
TB_38.1R3	854.569	20.3928	3.25874	54.4855	8.0866	3.59039	1.58226	8.60368
TB_38.2	630.01	19.31	5.46556	50.2662	9.21694	3.92794	1.62869	10.1846
TB_38.3	815.051	11.022	4.42233	55.5508	5.19587	1.86853	1.35162	20.5888
TB_38.4	823.292	18.3192	5.93179	43.3945	8.11998	3.1898	1.71827	19.3264
TB_38.5	734.06	18.4486	5.15305	54.7043	6.53534	2.23319	1.7432	11.1824
TB_38.6R1	898.813	18.9289	5.14229	45.3731	6.71732	3.47014	1.15155	19.2166
TB_38.6R2	993.476	12.8897	5.11459	53.9786	5.64842	1.66666	1.02181	19.6802
TB_38.6R3	1071.09	15.3267	3.32798	62.2115	4.24906	2.6272	0.524037	11.7336
TB_38.6R4	663.247	12.1264	6.02371	59.2236	8.43007	1.113	2.36272	10.7205
TB_39R1	1279.43	15.6426	3.91916	47.0184	5.63969	2.26492	1.40464	24.1107
TB_39R2	1130.24	25.6688	4.42112	49.0767	7.11469	4.51932	1.1662	8.03313
TB_39R3	803.9	15.4773	5.71703	59.0767	4.66655	2.52218	0.788669	11.7516
TB_39R4	841.793	12.7963	3.68212	55.853	4.62077	4.07168	1.32583	17.6503
TB_39.1	830.241	11.3801	3.31907	60.2553	5.93928	2.24095	1.19641	15.6689
TB_39.3R1	985.441	17.7652	2.82111	50.0932	5.91954	0.815811	1.31574	21.2694
TB_39.3R2	778.73	11.1478	4.13515	54.6466	5.96172	2.37071	0.934081	20.804
TB_39.3R3	943.445	29.352	4.54336	37.1709	5.26732	2.52366	0.951487	20.1913
TB_39.4R1	868.618	14.5162	4.88463	54.9128	5.40972	1.27232	1.0788	17.9255
TB_39.4R2	863.659	20.95	3.70464	33.2481	5.13588	3.00841	0.972305	32.9807
TB_39.4R3	616.385	17.4901	5.29676	53.0644	9.02101	2.30269	1.83576	10.9892
TB_39.6	866.732	12.38	5.65306	61.3661	8.26437	1.26122	1.29845	9.77677
