## Supplementary File S2 for "Placental LBX1 dysregulation drives ribosomal dysfunction and unfolded protein response in spontaneous preterm birth"

### Sheet: EPTBvTB
Comparison (group1/group2)	UniProtIds	Genes	ProteinDescriptions	ProteinNames	# Unique Total Peptides	FC	Qvalue
EPTB / TB	P59665;P59666	DEFA1;DEFA3	Neutrophil defensin 1;Neutrophil defensin 3	DEF1_HUMAN;DEF3_HUMAN	1	45.8045	0.0208765
EPTB / TB	P17213	BPI	Bactericidal permeability-increasing protein	BPI_HUMAN	1	5.44048	0.00668707
EPTB / TB	P05164	MPO	Myeloperoxidase	PERM_HUMAN	12	4.6575	0.0127012
EPTB / TB	P02788	LTF	Lactotransferrin	TRFL_HUMAN	20	4.22548	0.00745631
EPTB / TB	P05109	S100A8	Protein S100-A8	S10A8_HUMAN	2	4.14298	0.0120571
EPTB / TB	P04264	KRT1	Keratin, type II cytoskeletal 1	K2C1_HUMAN	11	3.80837	0.000816663
EPTB / TB	P13645	KRT10	Keratin, type I cytoskeletal 10	K1C10_HUMAN	9	3.02898	0.0342168
EPTB / TB	P04798	CYP1A1	Cytochrome P450 1A1	CP1A1_HUMAN	1	2.7984	0.00527605
EPTB / TB	A0A075B6R9;A0A0C4DH68	IGKV2D-24;IGKV2-24	Probable non-functional immunoglobulin kappa variable 2D-24;Immunoglobulin kappa variable 2-24	KVD24_HUMAN;KV224_HUMAN	1	2.663	0.00248114
EPTB / TB	P35908	KRT2	Keratin, type II cytoskeletal 2 epidermal	K22E_HUMAN	5	2.62488	0.00370378
EPTB / TB	P35527	KRT9	Keratin, type I cytoskeletal 9	K1C9_HUMAN	4	2.5689	2.48e-05
EPTB / TB	P08311	CTSG	Cathepsin G	CATG_HUMAN	1	2.36173	0.0325947
EPTB / TB	P81605	DCD	Dermcidin	DCD_HUMAN	1	2.32427	0.00491791
EPTB / TB	P06703	S100A6	Protein S100-A6	S10A6_HUMAN	1	2.15391	0.00202211
EPTB / TB	P08123	COL1A2	Collagen alpha-2(I) chain	CO1A2_HUMAN	1	2.1144	2.33e-10
EPTB / TB	P24158	PRTN3	Myeloblastin	PRTN3_HUMAN	2	2.08428	0.00483375
EPTB / TB	P02008	HBZ	Hemoglobin subunit zeta	HBAZ_HUMAN	6	1.948	1.74e-07
EPTB / TB	P20774	OGN	Mimecan	MIME_HUMAN	8	1.94151	1.19e-06
EPTB / TB	P28676	GCA	Grancalcin	GRAN_HUMAN	2	1.90838	0.00242397
EPTB / TB	P63267	ACTG2	Actin, gamma-enteric smooth muscle	ACTH_HUMAN	1	1.86713	2.9e-06
EPTB / TB	P51911	CNN1	Calponin-1	CNN1_HUMAN	2	1.84488	2.36e-06
EPTB / TB	Q96AP4	ZUP1	Zinc finger-containing ubiquitin peptidase 1	ZUP1_HUMAN	1	1.83019	0.00157917
EPTB / TB	P02452	COL1A1	Collagen alpha-1(I) chain	CO1A1_HUMAN	2	1.78927	0.000711256
EPTB / TB	Q13268	DHRS2	Dehydrogenase/reductase SDR family member 2, mitochondrial	DHRS2_HUMAN	2	1.76177	0.0342273
EPTB / TB	Q15582	TGFBI	Transforming growth factor-beta-induced protein ig-h3	BGH3_HUMAN	13	1.7488	1.43e-12
EPTB / TB	P09525	ANXA4	Annexin A4	ANXA4_HUMAN	12	1.74513	2.83e-06
EPTB / TB	P12110	COL6A2	Collagen alpha-2(VI) chain	CO6A2_HUMAN	11	1.73956	1.83e-07
EPTB / TB	P12277	CKB	Creatine kinase B-type	KCRB_HUMAN	3	1.71554	0.0001425
EPTB / TB	O43175	PHGDH	D-3-phosphoglycerate dehydrogenase	SERA_HUMAN	2	1.70464	8.02e-07
EPTB / TB	P12111	COL6A3	Collagen alpha-3(VI) chain	CO6A3_HUMAN	62	1.68171	1.26e-06
EPTB / TB	Q13228	SELENBP1	Methanethiol oxidase	SBP1_HUMAN	4	1.63456	2.96e-05
EPTB / TB	P07996	THBS1	Thrombospondin-1	TSP1_HUMAN	8	1.6333	0.000386983
EPTB / TB	P39023	RPL3	60S ribosomal protein L3	RL3_HUMAN	1	1.59455	0.00351721
EPTB / TB	O95336	PGLS	6-phosphogluconolactonase	6PGL_HUMAN	3	1.58603	8.61e-05
EPTB / TB	Q96HC4	PDLIM5	PDZ and LIM domain protein 5	PDLI5_HUMAN	2	1.58309	1.85e-05
EPTB / TB	P13611	VCAN	Versican core protein	CSPG2_HUMAN	7	1.56944	0.000234553
EPTB / TB	P07195	LDHB	L-lactate dehydrogenase B chain	LDHB_HUMAN	5	1.56024	2.99e-06
EPTB / TB	Q14BN4	SLMAP	Sarcolemmal membrane-associated protein	SLMAP_HUMAN	2	1.53994	0.000276463
EPTB / TB	P52954	LBX1	Transcription factor LBX1	LBX1_HUMAN	1	1.52959	0.00630746
EPTB / TB	O95816	BAG2	BAG family molecular chaperone regulator 2	BAG2_HUMAN	1	1.5223	0.0126316
EPTB / TB	P17813	ENG	Endoglin	EGLN_HUMAN	2	1.49517	0.000803513
EPTB / TB	Q7Z7G0	ABI3BP	Target of Nesh-SH3	TARSH_HUMAN	1	0.656696	0.0052806
EPTB / TB	O00154	ACOT7	Cytosolic acyl coenzyme A thioester hydrolase	BACH_HUMAN	1	0.645002	1.04e-11
EPTB / TB	P68431	H3C1	Histone H3.1	H31_HUMAN	1	0.644671	5.88e-16
EPTB / TB	P02753	RBP4	Retinol-binding protein 4	RET4_HUMAN	1	0.643272	1.89e-09
EPTB / TB	Q16777;Q6FI13	H2AC20;H2AC18	Histone H2A type 2-C;Histone H2A type 2-A	H2A2C_HUMAN;H2A2A_HUMAN	1	0.632792	0.000695403
EPTB / TB	P62269	RPS18	40S ribosomal protein S18	RS18_HUMAN	4	0.62684	0.00111154
EPTB / TB	P84243	H3-3A	Histone H3.3	H33_HUMAN	1	0.624031	3.68e-18
EPTB / TB	Q9NVA2	SEPTIN11	Septin-11	SEP11_HUMAN	1	0.62188	1.7e-11
EPTB / TB	Q03518	TAP1	Antigen peptide transporter 1	TAP1_HUMAN	1	0.601004	2.63e-08
EPTB / TB	P20645	M6PR	Cation-dependent mannose-6-phosphate receptor	MPRD_HUMAN	1	0.59936	0.00300068
EPTB / TB	P04003	C4BPA	C4b-binding protein alpha chain	C4BPA_HUMAN	1	0.58984	5.97e-14
EPTB / TB	O14493;O15551;O95484;P56747	CLDN4;CLDN3;CLDN9;CLDN6	Claudin-4;Claudin-3;Claudin-9;Claudin-6	CLD4_HUMAN;CLD3_HUMAN;CLD9_HUMAN;CLD6_HUMAN	1	0.589533	1.2e-10
EPTB / TB	Q13421	MSLN	Mesothelin	MSLN_HUMAN	3	0.588925	0.00327317
EPTB / TB	Q9NQC3	RTN4	Reticulon-4	RTN4_HUMAN	5	0.578016	2.71e-05
EPTB / TB	Q04695	KRT17	Keratin, type I cytoskeletal 17	K1C17_HUMAN	1	0.57701	0.00374576
EPTB / TB	P10644	PRKAR1A	cAMP-dependent protein kinase type I-alpha regulatory subunit	KAP0_HUMAN	4	0.569516	0.0043978
EPTB / TB	P51970	NDUFA8	NADH dehydrogenase [ubiquinone] 1 alpha subcomplex subunit 8	NDUA8_HUMAN	3	0.562254	4.25e-10
EPTB / TB	P01903	HLA-DRA	HLA class II histocompatibility antigen, DR alpha chain	DRA_HUMAN	1	0.554247	0.0445046
EPTB / TB	Q14766	LTBP1	Latent-transforming growth factor beta-binding protein 1	LTBP1_HUMAN	1	0.543733	1.72e-05
EPTB / TB	O14498	ISLR	Immunoglobulin superfamily containing leucine-rich repeat protein	ISLR_HUMAN	1	0.526565	3.98e-06
EPTB / TB	Q8TC12	RDH11	Retinol dehydrogenase 11	RDH11_HUMAN	2	0.521788	2.45e-14
EPTB / TB	Q9Y696	CLIC4	Chloride intracellular channel protein 4	CLIC4_HUMAN	2	0.517158	7.41e-12
EPTB / TB	Q9BXX0	EMILIN2	EMILIN-2	EMIL2_HUMAN	1	0.516105	0.0375996
EPTB / TB	P05161	ISG15	Ubiquitin-like protein ISG15	ISG15_HUMAN	1	0.471278	3.56e-06
EPTB / TB	P0DJI8;P0DJI9	SAA1;SAA2	Serum amyloid A-1 protein;Serum amyloid A-2 protein	SAA1_HUMAN;SAA2_HUMAN	1	0.449616	6.81e-16
EPTB / TB	B5MD39;Q14390	GGTLC3;GGTLC2	Putative glutathione hydrolase light chain 3;Glutathione hydrolase light chain 2	GGTL3_HUMAN;GGTL2_HUMAN	1	0.441638	7.98e-15
EPTB / TB	P02794	FTH1	Ferritin heavy chain	FRIH_HUMAN	1	0.412849	0.000299235
EPTB / TB	Q96A32	MYLPF	Myosin regulatory light chain 2, skeletal muscle isoform	MLRS_HUMAN	2	0.375477	0.0161581
EPTB / TB	P16219	ACADS	Short-chain specific acyl-CoA dehydrogenase, mitochondrial	ACADS_HUMAN	1	0.35482	8.45e-09
EPTB / TB	O75436	VPS26A	Vacuolar protein sorting-associated protein 26A	VP26A_HUMAN	2	0.354042	0.0236949
EPTB / TB	P05976	MYL1	Myosin light chain 1/3, skeletal muscle isoform	MYL1_HUMAN	2	0.255316	3.31e-06
EPTB / TB	Q9NRP0	OSTC	Oligosaccharyltransferase complex subunit OSTC	OSTC_HUMAN	1	0.188954	1.74e-11

### Sheet: LPTBvTB
Comparison (group1/group2)	UniProtIds	Genes	ProteinDescriptions	ProteinNames	# Unique Total Peptides	FC	Qvalue
LPTB / TB	P05976	MYL1	Myosin light chain 1/3, skeletal muscle isoform	MYL1_HUMAN	2	0.12014	2.9e-09
LPTB / TB	Q96A32	MYLPF	Myosin regulatory light chain 2, skeletal muscle isoform	MLRS_HUMAN	2	0.261086	1.49e-07
LPTB / TB	Q13421	MSLN	Mesothelin	MSLN_HUMAN	3	0.401807	2.19e-07
LPTB / TB	P02794	FTH1	Ferritin heavy chain	FRIH_HUMAN	1	0.433238	0.000291917
LPTB / TB	Q99715	COL12A1	Collagen alpha-1(XII) chain	COCA1_HUMAN	2	0.487335	4.06e-05
LPTB / TB	Q7Z7G0	ABI3BP	Target of Nesh-SH3	TARSH_HUMAN	1	0.48905	4.71e-08
LPTB / TB	P08833	IGFBP1	Insulin-like growth factor-binding protein 1	IBP1_HUMAN	2	0.507443	1.35e-05
LPTB / TB	P06732	CKM	Creatine kinase M-type	KCRM_HUMAN	2	0.516876	5.44e-09
LPTB / TB	P55268	LAMB2	Laminin subunit beta-2	LAMB2_HUMAN	20	0.518874	0.0339038
LPTB / TB	P36269	GGT5	Glutathione hydrolase 5 proenzyme	GGT5_HUMAN	1	0.594251	1.33e-07
LPTB / TB	Q9BXX0	EMILIN2	EMILIN-2	EMIL2_HUMAN	1	0.612998	4.69e-09
LPTB / TB	O75629	CREG1	Protein CREG1	CREG1_HUMAN	1	0.621857	0.0225313
LPTB / TB	P02776	PF4	Platelet factor 4	PLF4_HUMAN	1	0.636251	2.42e-12
LPTB / TB	Q13103	SPP2	Secreted phosphoprotein 24	SPP24_HUMAN	2	0.653114	0.00110142
LPTB / TB	P78527	PRKDC	DNA-dependent protein kinase catalytic subunit	PRKDC_HUMAN	7	0.653319	0.000169098
LPTB / TB	P23786	CPT2	Carnitine O-palmitoyltransferase 2, mitochondrial	CPT2_HUMAN	4	0.66299	0.00182983
LPTB / TB	Q5T1R4	HIVEP3	Transcription factor HIVEP3	ZEP3_HUMAN	1	0.663348	5.65e-06
LPTB / TB	Q14956	GPNMB	Transmembrane glycoprotein NMB	GPNMB_HUMAN	2	1.55179	3.79e-08
LPTB / TB	Q93009	USP7	Ubiquitin carboxyl-terminal hydrolase 7	UBP7_HUMAN	1	1.56468	5.41e-07
LPTB / TB	P20591	MX1	Interferon-induced GTP-binding protein Mx1	MX1_HUMAN	5	1.57069	0.00400629
LPTB / TB	P33176	KIF5B	Kinesin-1 heavy chain	KINH_HUMAN	1	1.57948	1.51e-07
LPTB / TB	O75354	ENTPD6	Ectonucleoside triphosphate diphosphohydrolase 6	ENTP6_HUMAN	1	1.58601	3.07e-05
LPTB / TB	A0A0C4DH35	IGHV3-35	Probable non-functional immunoglobulin heavy variable 3-35	HV335_HUMAN	1	1.58722	0.00466282
LPTB / TB	Q96HC4	PDLIM5	PDZ and LIM domain protein 5	PDLI5_HUMAN	2	1.59475	6.4e-09
LPTB / TB	P13727	PRG2	Bone marrow proteoglycan	PRG2_HUMAN	8	1.59875	8e-05
LPTB / TB	P04350	TUBB4A	Tubulin beta-4A chain	TBB4A_HUMAN	1	1.61242	2.19e-05
LPTB / TB	P35527	KRT9	Keratin, type I cytoskeletal 9	K1C9_HUMAN	4	1.62995	8.99e-05
LPTB / TB	P04798	CYP1A1	Cytochrome P450 1A1	CP1A1_HUMAN	1	1.6953	0.00392425
LPTB / TB	P0DJI8;P0DJI9	SAA1;SAA2	Serum amyloid A-1 protein;Serum amyloid A-2 protein	SAA1_HUMAN;SAA2_HUMAN	1	2.59528	0.0176655
LPTB / TB	P16219	ACADS	Short-chain specific acyl-CoA dehydrogenase, mitochondrial	ACADS_HUMAN	1	2.69599	0.0300544
LPTB / TB	P21549	AGXT	Serine--pyruvate aminotransferase	SPYA_HUMAN	1	2.86787	0.000750058

### Sheet: Path_Reactome
Cluster	group	othergroup	ID	Description	BgRatio	pvalue	p.adjust	qvalue	geneID	Count
Down.EPTB	Down	EPTB	R-HSA-977225	Amyloid fiber formation	110/11009	0.000138707	0.0194572	0.0142084	8350/8338/3020/6288	4
Down.EPTB	Down	EPTB	R-HSA-73728	RNA Polymerase I Promoter Opening	62/11009	0.000451834	0.0194572	0.0142084	8350/8338/3020	3
Down.EPTB	Down	EPTB	R-HSA-5334118	DNA methylation	64/11009	0.000496135	0.0194572	0.0142084	8350/8338/3020	3
Down.EPTB	Down	EPTB	R-HSA-5625886	Activated PKN1 stimulates transcription of AR (androgen receptor) regulated genes KLK2 and KLK3	66/11009	0.000543133	0.0194572	0.0142084	8350/8338/3020	3
Down.EPTB	Down	EPTB	R-HSA-427359	SIRT1 negatively regulates rRNA expression	67/11009	0.000567665	0.0194572	0.0142084	8350/8338/3020	3
Down.EPTB	Down	EPTB	R-HSA-68616	Assembly of the ORC complex at the origin of replication	68/11009	0.000592896	0.0194572	0.0142084	8350/8338/3020	3
Down.EPTB	Down	EPTB	R-HSA-9821002	Chromatin modifications during the maternal to zygotic transition (MZT)	70/11009	0.000645489	0.0194572	0.0142084	8350/8338/3020	3
Down.EPTB	Down	EPTB	R-HSA-212300	PRC2 methylates histones and DNA	72/11009	0.000700977	0.0194572	0.0142084	8350/8338/3020	3
Down.EPTB	Down	EPTB	R-HSA-9710421	Defective pyroptosis	72/11009	0.000700977	0.0194572	0.0142084	8350/8338/3020	3
Down.EPTB	Down	EPTB	R-HSA-2299718	Condensation of Prophase Chromosomes	73/11009	0.000729827	0.0194572	0.0142084	8350/8338/3020	3
Down.EPTB	Down	EPTB	R-HSA-427389	ERCC6 (CSB) and EHMT2 (G9a) positively regulate rRNA expression	75/11009	0.000789776	0.0194572	0.0142084	8350/8338/3020	3
Down.EPTB	Down	EPTB	R-HSA-912446	Meiotic recombination	85/11009	0.00113652	0.0205951	0.0150393	8350/8338/3020	3
Down.EPTB	Down	EPTB	R-HSA-9616222	Transcriptional regulation of granulopoiesis	89/11009	0.00129825	0.0205951	0.0150393	8350/8338/3020	3
Down.EPTB	Down	EPTB	R-HSA-201722	Formation of the beta-catenin:TCF transactivating complex	90/11009	0.00134083	0.0205951	0.0150393	8350/8338/3020	3
Down.EPTB	Down	EPTB	R-HSA-5250924	B-WICH complex positively regulates rRNA expression	90/11009	0.00134083	0.0205951	0.0150393	8350/8338/3020	3
Down.EPTB	Down	EPTB	R-HSA-73772	RNA Polymerase I Promoter Escape	90/11009	0.00134083	0.0205951	0.0150393	8350/8338/3020	3
Down.EPTB	Down	EPTB	R-HSA-2453902	The canonical retinoid cycle in rods (twilight vision)	23/11009	0.0014197	0.0205951	0.0150393	5950/51109	2
Down.EPTB	Down	EPTB	R-HSA-1912408	Pre-NOTCH Transcription and Translation	92/11009	0.00142861	0.0205951	0.0150393	8350/8338/3020	3
Down.EPTB	Down	EPTB	R-HSA-5625740	RHO GTPases activate PKNs	94/11009	0.00151993	0.0205951	0.0150393	8350/8338/3020	3
Down.EPTB	Down	EPTB	R-HSA-8936459	RUNX1 regulates genes involved in megakaryocyte differentiation and platelet function	94/11009	0.00151993	0.0205951	0.0150393	8350/8338/3020	3
Down.EPTB	Down	EPTB	R-HSA-9645723	Diseases of programmed cell death	104/11009	0.00203149	0.0228613	0.0166942	8350/8338/3020	3
Down.EPTB	Down	EPTB	R-HSA-5250913	Positive epigenetic regulation of rRNA expression	105/11009	0.00208783	0.0228613	0.0166942	8350/8338/3020	3
Down.EPTB	Down	EPTB	R-HSA-5578749	Transcriptional regulation by small RNAs	105/11009	0.00208783	0.0228613	0.0166942	8350/8338/3020	3
Down.EPTB	Down	EPTB	R-HSA-427413	NoRC negatively regulates rRNA expression	106/11009	0.00214514	0.0228613	0.0166942	8350/8338/3020	3
Down.EPTB	Down	EPTB	R-HSA-1912422	Pre-NOTCH Expression and Processing	108/11009	0.00226269	0.0228613	0.0166942	8350/8338/3020	3
Down.EPTB	Down	EPTB	R-HSA-5250941	Negative epigenetic regulation of rRNA expression	109/11009	0.00232294	0.0228613	0.0166942	8350/8338/3020	3
Down.EPTB	Down	EPTB	R-HSA-73854	RNA Polymerase I Promoter Clearance	109/11009	0.00232294	0.0228613	0.0166942	8350/8338/3020	3
Down.EPTB	Down	EPTB	R-HSA-2559582	Senescence-Associated Secretory Phenotype (SASP)	110/11009	0.00238418	0.0228613	0.0166942	8350/8338/3020	3
Down.EPTB	Down	EPTB	R-HSA-73864	RNA Polymerase I Transcription	111/11009	0.00244642	0.0228613	0.0166942	8350/8338/3020	3
Down.EPTB	Down	EPTB	R-HSA-1500620	Meiosis	117/11009	0.00284108	0.0248366	0.0181366	8350/8338/3020	3
Down.EPTB	Down	EPTB	R-HSA-9816359	Maternal to zygotic transition (MZT)	117/11009	0.00284108	0.0248366	0.0181366	8350/8338/3020	3
Down.EPTB	Down	EPTB	R-HSA-5617472	Activation of anterior HOX genes in hindbrain development during early embryogenesis	121/11009	0.00312483	0.0256614	0.018739	8350/8338/3020	3
Down.EPTB	Down	EPTB	R-HSA-5619507	Activation of HOX genes during differentiation	121/11009	0.00312483	0.0256614	0.018739	8350/8338/3020	3
Down.EPTB	Down	EPTB	R-HSA-2559580	Oxidative Stress Induced Senescence	124/11009	0.0033487	0.0266911	0.0194909	8350/8338/3020	3
Down.EPTB	Down	EPTB	R-HSA-2129379	Molecules associated with elastic fibres	37/11009	0.00365906	0.0274173	0.0200212	4052/84034	2
Down.EPTB	Down	EPTB	R-HSA-77289	Mitochondrial Fatty Acid Beta-Oxidation	37/11009	0.00365906	0.0274173	0.0200212	11332/35	2
Down.EPTB	Down	EPTB	R-HSA-8939236	RUNX1 regulates transcription of genes involved in differentiation of HSCs	129/11009	0.00374332	0.0274173	0.0200212	8350/8338/3020	3
Down.EPTB	Down	EPTB	R-HSA-211000	Gene Silencing by RNA	137/11009	0.0044319	0.0316065	0.0230803	8350/8338/3020	3
Down.EPTB	Down	EPTB	R-HSA-2173782	Binding and Uptake of Ligands by Scavenger Receptors	42/11009	0.00469486	0.031748	0.0231836	6288/2495	2
Down.EPTB	Down	EPTB	R-HSA-68867	Assembly of the pre-replicative complex	141/11009	0.00480321	0.031748	0.0231836	8350/8338/3020	3
Down.EPTB	Down	EPTB	R-HSA-68875	Mitotic Prophase	141/11009	0.00480321	0.031748	0.0231836	8350/8338/3020	3
Down.EPTB	Down	EPTB	R-HSA-1566948	Elastic fibre formation	44/11009	0.00514282	0.0324117	0.0236683	4052/84034	2
Down.EPTB	Down	EPTB	R-HSA-975634	Retinoid metabolism and transport	44/11009	0.00514282	0.0324117	0.0236683	5950/51109	2
Down.EPTB	Down	EPTB	R-HSA-9018519	Estrogen-dependent gene expression	149/11009	0.0056012	0.0340134	0.0248379	8350/8338/3020	3
Down.EPTB	Down	EPTB	R-HSA-9006931	Signaling by Nuclear Receptors	298/11009	0.00564799	0.0340134	0.0248379	8350/8338/3020/51109	4
Down.EPTB	Down	EPTB	R-HSA-6806667	Metabolism of fat-soluble vitamins	48/11009	0.00609538	0.0353925	0.0258449	5950/51109	2
Down.EPTB	Down	EPTB	R-HSA-1474165	Reproduction	154/11009	0.00613818	0.0353925	0.0258449	8350/8338/3020	3
Down.EPTB	Down	EPTB	R-HSA-69002	DNA Replication Pre-Initiation	158/11009	0.00658931	0.0372021	0.0271664	8350/8338/3020	3
Down.EPTB	Down	EPTB	R-HSA-983231	Factors involved in megakaryocyte development and platelet production	168/11009	0.00780246	0.0431524	0.0315115	8350/3020/5573	3
Down.EPTB	Down	EPTB	R-HSA-195721	Signaling by WNT	331/11009	0.0081516	0.0441817	0.0322632	8350/8338/3020/9559	4
Down.LPTB	Down	LPTB	R-HSA-8957275	Post-translational protein phosphorylation	108/11009	1.45587e-05	0.000959726	0.000709897	10232/3484/3913/6694	4
Down.LPTB	Down	LPTB	R-HSA-381426	Regulation of Insulin-like Growth Factor (IGF) transport and uptake by Insulin-like Growth Factor Binding Proteins (IGFBPs)	125/11009	2.59385e-05	0.000959726	0.000709897	10232/3484/3913/6694	4
Up.EPTB	Up	EPTB	R-HSA-6803157	Antimicrobial peptides	95/11009	4.93168e-09	7.49616e-07	5.34698e-07	1667/671/4057/6279/1511/117159/5657	7
Up.EPTB	Up	EPTB	R-HSA-3000178	ECM proteoglycans	76/11009	1.70911e-06	0.00012655	9.02676e-05	1278/1277/1292/1293/1462	5
Up.EPTB	Up	EPTB	R-HSA-216083	Integrin cell surface interactions	85/11009	2.98307e-06	0.00012655	9.02676e-05	1278/1277/1292/1293/7057	5
Up.EPTB	Up	EPTB	R-HSA-6798695	Neutrophil degranulation	480/11009	3.33026e-06	0.00012655	9.02676e-05	1667/671/4353/4057/6279/3848/1511/5657/25801	9
Up.EPTB	Up	EPTB	R-HSA-8948216	Collagen chain trimerization	44/11009	5.63855e-06	0.000171412	0.000122267	1278/1277/1292/1293	4
Up.EPTB	Up	EPTB	R-HSA-1474244	Extracellular matrix organization	300/11009	1.23552e-05	0.000312998	0.00022326	1511/1278/1277/1292/1293/7057/1462	7
Up.EPTB	Up	EPTB	R-HSA-2022090	Assembly of collagen fibrils and other multimeric structures	61/11009	2.09899e-05	0.00045578	0.000325106	1278/1277/1292/1293	4
Up.EPTB	Up	EPTB	R-HSA-1442490	Collagen degradation	64/11009	2.54113e-05	0.000482814	0.00034439	1278/1277/1292/1293	4
Up.EPTB	Up	EPTB	R-HSA-1650814	Collagen biosynthesis and modifying enzymes	67/11009	3.04812e-05	0.000514794	0.000367201	1278/1277/1292/1293	4
Up.EPTB	Up	EPTB	R-HSA-1474228	Degradation of the extracellular matrix	140/11009	3.41584e-05	0.000519208	0.000370349	1511/1278/1277/1292/1293	5
Up.EPTB	Up	EPTB	R-HSA-3000170	Syndecan interactions	27/11009	5.11086e-05	0.000706228	0.00050375	1278/1277/7057	3
Up.EPTB	Up	EPTB	R-HSA-1474290	Collagen formation	90/11009	9.72892e-05	0.00123233	0.000879016	1278/1277/1292/1293	4
Up.EPTB	Up	EPTB	R-HSA-6809371	Formation of the cornified envelope	129/11009	0.000389387	0.00455283	0.00324752	3848/3858/3849/3857	4
Up.EPTB	Up	EPTB	R-HSA-430116	GP1b-IX-V activation signalling	12/11009	0.000465844	0.00505773	0.00360766	1278/1277	2
Up.EPTB	Up	EPTB	R-HSA-186797	Signaling by PDGF	58/11009	0.000509289	0.00508809	0.00362931	1292/1293/7057	3
Up.EPTB	Up	EPTB	R-HSA-3000171	Non-integrin membrane-ECM interactions	59/11009	0.000535588	0.00508809	0.00362931	1278/1277/7057	3
Up.EPTB	Up	EPTB	R-HSA-2214320	Anchoring fibril formation	15/11009	0.000737357	0.00622657	0.00444139	1278/1277	2
Up.EPTB	Up	EPTB	R-HSA-75892	Platelet Adhesion to exposed collagen	15/11009	0.000737357	0.00622657	0.00444139	1278/1277	2
Up.EPTB	Up	EPTB	R-HSA-2243919	Crosslinking of collagen fibrils	18/11009	0.00106899	0.00855191	0.00610004	1278/1277	2
Up.EPTB	Up	EPTB	R-HSA-3000480	Scavenging by Class A Receptors	19/11009	0.00119273	0.00906475	0.00646585	1278/1277	2
Up.EPTB	Up	EPTB	R-HSA-9635486	Infection with Mycobacterium tuberculosis	27/11009	0.00241531	0.0174823	0.01247	4057/1511	2
Up.EPTB	Up	EPTB	R-HSA-6805567	Keratinization	214/11009	0.00255901	0.0176804	0.0126114	3848/3858/3849/3857	4
Up.EPTB	Up	EPTB	R-HSA-8874081	MET activates PTK2 signaling	30/11009	0.00297819	0.019682	0.0140391	1278/1277	2
Up.EPTB	Up	EPTB	R-HSA-114604	GPVI-mediated activation cascade	35/11009	0.00403935	0.0255825	0.0182479	1278/1277	2
Up.EPTB	Up	EPTB	R-HSA-76009	Platelet Aggregation (Plug Formation)	39/11009	0.00499665	0.0302768	0.0215963	1278/1277	2
Up.EPTB	Up	EPTB	R-HSA-3560782	Diseases associated with glycosaminoglycan metabolism	41/11009	0.00551072	0.0302768	0.0215963	4969/1462	2
Up.EPTB	Up	EPTB	R-HSA-8875878	MET promotes cell motility	41/11009	0.00551072	0.0302768	0.0215963	1278/1277	2
Up.EPTB	Up	EPTB	R-HSA-2173782	Binding and Uptake of Ligands by Scavenger Receptors	42/11009	0.0057765	0.0302768	0.0215963	1278/1277	2
Up.EPTB	Up	EPTB	R-HSA-419037	NCAM1 interactions	42/11009	0.0057765	0.0302768	0.0215963	1292/1293	2
Up.EPTB	Up	EPTB	R-HSA-3781865	Diseases of glycosylation	144/11009	0.00687139	0.034815	0.0248334	4969/7057/1462	3

### Sheet: Path_GO
Cluster	group	othergroup	ID	Description	BgRatio	pvalue	p.adjust	qvalue	geneID	Count
Down.LPTB	Down	LPTB	GO:0005201	extracellular matrix structural constituent	166/18496	1.35951e-05	0.000584589	0.000329144	1303/25890/3913/84034	4
Down.LPTB	Down	LPTB	GO:0008307	structural constituent of muscle	42/18496	0.00066996	0.0144041	0.00811005	4632/29895	2
Up.EPTB	Up	EPTB	GO:0005201	extracellular matrix structural constituent	166/18496	2.14079e-09	2.89007e-07	1.62249e-07	1278/4969/1277/7045/1292/1293/7057/1462	8
Up.EPTB	Up	EPTB	GO:0030020	extracellular matrix structural constituent conferring tensile strength	45/18496	2.62041e-06	0.000176878	9.92997e-05	1278/1277/1292/1293	4
Up.EPTB	Up	EPTB	GO:0005539	glycosaminoglycan binding	240/18496	1.18959e-05	0.000535314	0.000300527	4353/4057/1511/7057/1462/2022	6
Up.EPTB	Up	EPTB	GO:0030280	structural constituent of skin epidermis	36/18496	6.3671e-05	0.00214889	0.0012064	3848/3858/3849	3
Up.EPTB	Up	EPTB	GO:0019838	growth factor binding	135/18496	0.000202321	0.00477789	0.00268232	1278/1277/7057/2022	4
Up.EPTB	Up	EPTB	GO:0002020	protease binding	142/18496	0.000245529	0.00477789	0.00268232	1511/1278/1277/7057	4
Up.EPTB	Up	EPTB	GO:0048407	platelet-derived growth factor binding	11/18496	0.000247742	0.00477789	0.00268232	1278/1277	2
Up.EPTB	Up	EPTB	GO:0005518	collagen binding	68/18496	0.000425999	0.00718874	0.00403578	7045/1292/7057	3
Up.EPTB	Up	EPTB	GO:0008201	heparin binding	174/18496	0.000530867	0.007963	0.00447046	4353/4057/1511/7057	4
Up.EPTB	Up	EPTB	GO:0048306	calcium-dependent protein binding	79/18496	0.000661225	0.00892653	0.00501139	6279/6277/307	3
Up.EPTB	Up	EPTB	GO:0030021	extracellular matrix structural constituent conferring compression resistance	22/18496	0.00102497	0.0125792	0.00706203	4969/1462	2
Up.EPTB	Up	EPTB	GO:0050431	transforming growth factor beta binding	24/18496	0.0012213	0.0137396	0.00771348	7057/2022	2
Up.EPTB	Up	EPTB	GO:0016616	oxidoreductase activity, acting on the CH-OH group of donors, NAD or NADP as acceptor	125/18496	0.00248056	0.0255106	0.0143218	10202/26227/3945	3
Up.EPTB	Up	EPTB	GO:1901681	sulfur compound binding	275/18496	0.0028686	0.0255106	0.0143218	4353/4057/1511/7057	4
Up.EPTB	Up	EPTB	GO:0016614	oxidoreductase activity, acting on CH-OH group of donors	135/18496	0.00308412	0.0255106	0.0143218	10202/26227/3945	3
Up.EPTB	Up	EPTB	GO:0001530	lipopolysaccharide binding	39/18496	0.00321245	0.0255106	0.0143218	671/4057	2
Up.EPTB	Up	EPTB	GO:0019825	oxygen binding	39/18496	0.00321245	0.0255106	0.0143218	1543/3050	2
Up.EPTB	Up	EPTB	GO:0020037	heme binding	141/18496	0.00348595	0.0261446	0.0146777	4353/1543/3050	3
Up.EPTB	Up	EPTB	GO:0046906	tetrapyrrole binding	151/18496	0.00422424	0.0295813	0.016607	4353/1543/3050	3
Up.EPTB	Up	EPTB	GO:0005506	iron ion binding	153/18496	0.00438241	0.0295813	0.016607	4057/1543/3050	3
Up.EPTB	Up	EPTB	GO:0004866	endopeptidase inhibitor activity	168/18496	0.0056839	0.033036	0.0185466	4057/1293/7057	3
Up.EPTB	Up	EPTB	GO:0051287	NAD binding	53/18496	0.00586113	0.033036	0.0185466	26227/3945	2
Up.EPTB	Up	EPTB	GO:0004252	serine-type endopeptidase activity	174/18496	0.00626272	0.033036	0.0185466	4057/1511/5657	3
Up.EPTB	Up	EPTB	GO:0004601	peroxidase activity	55/18496	0.00629906	0.033036	0.0185466	4353/3050	2
Up.EPTB	Up	EPTB	GO:0050840	extracellular matrix binding	55/18496	0.00629906	0.033036	0.0185466	7045/7057	2
Up.EPTB	Up	EPTB	GO:0030414	peptidase inhibitor activity	175/18496	0.0063625	0.033036	0.0185466	4057/1293/7057	3
Up.EPTB	Up	EPTB	GO:0016684	oxidoreductase activity, acting on peroxide as acceptor	57/18496	0.0067515	0.0337575	0.0189516	4353/3050	2
Up.EPTB	Up	EPTB	GO:0061135	endopeptidase regulator activity	184/18496	0.00730346	0.0352131	0.0197688	4057/1293/7057	3
Up.EPTB	Up	EPTB	GO:0008236	serine-type peptidase activity	192/18496	0.00820575	0.0381992	0.0214452	4057/1511/5657	3
Up.EPTB	Up	EPTB	GO:0017171	serine hydrolase activity	196/18496	0.0086805	0.0390622	0.0219297	4057/1511/5657	3
Up.EPTB	Up	EPTB	GO:0004857	enzyme inhibitor activity	386/18496	0.00943893	0.041105	0.0230765	4057/307/1293/7057	4
Up.LPTB	Up	LPTB	GO:0008201	heparin binding	174/18496	0.000275986	0.020147	0.00842484	10457/5553/6288	3
Up.LPTB	Up	LPTB	GO:0005539	glycosaminoglycan binding	240/18496	0.000706522	0.0255025	0.0106643	10457/5553/6288	3
Up.LPTB	Up	LPTB	GO:1901681	sulfur compound binding	275/18496	0.00104805	0.0255025	0.0106643	10457/5553/6288	3
