## Supplementary File S3 for "Placental LBX1 dysregulation drives ribosomal dysfunction and unfolded protein response in spontaneous preterm birth"

### Sheet: Yellow_Mod
Protein.Names	PG.Genes	PG.UniProtIds
LAMA5_HUMAN	LAMA5	O15230
TGFI1_HUMAN	TGFB1I1	O43294
TETN_HUMAN	CLEC3B	P05452
GELS_HUMAN	GSN	P06396
LAMB1_HUMAN	LAMB1	P07942
TPM2_HUMAN	TPM2	P07951
TSP1_HUMAN	THBS1	P07996
TPM1_HUMAN	TPM1	P09493
LAMC1_HUMAN	LAMC1	P11047
CO6A1_HUMAN	COL6A1	P12109
CO6A2_HUMAN	COL6A2	P12110
CO6A3_HUMAN	COL6A3	P12111
KCRB_HUMAN	CKB	P12277
CSPG2_HUMAN	VCAN	P13611
TCTP_HUMAN	TPT1	P13693
NID1_HUMAN	NID1	P14543
DESM_HUMAN	DES	P17661
VINC_HUMAN	VCL	P18206
MIME_HUMAN	OGN	P20774
CSRP1_HUMAN	CSRP1	P21291
FLNA_HUMAN	FLNA	P21333
PGS1_HUMAN	BGN	P21810
TENX_HUMAN	TNXB	P22105
LAMA2_HUMAN	LAMA2	P24043
MYL9_HUMAN	MYL9	P24844
MYH10_HUMAN	MYH10	P35580
MYH11_HUMAN	MYH11	P35749
PEDF_HUMAN	SERPINF1	P36955
LUM_HUMAN	LUM	P51884
PRELP_HUMAN	PRELP	P51888
CNN1_HUMAN	CNN1	P51911
LBX1_HUMAN	LBX1	P52954
DEST_HUMAN	DSTN	P60981
ACTA_HUMAN	ACTA2	P62736
ACTH_HUMAN	ACTG2	P63267
PGBM_HUMAN	HSPG2	P98160
PFKAP_HUMAN	PFKP	Q01813
TAGL_HUMAN	TAGLN	Q01995
CALD1_HUMAN	CALD1	Q05682
CBX3_HUMAN	CBX3	Q13185
FHL1_HUMAN	FHL1	Q13642
NID2_HUMAN	NID2	Q14112
FLNC_HUMAN	FLNC	Q14315
SLMAP_HUMAN	SLMAP	Q14BN4
CNN3_HUMAN	CNN3	Q15417
BGH3_HUMAN	TGFBI	Q15582
LAMA4_HUMAN	LAMA4	Q16363
AOC3_HUMAN	AOC3	Q16853
PDLI7_HUMAN	PDLIM7	Q9NR12
FBLN5_HUMAN	FBLN5	Q9UBX5

### Sheet: Blue_Mod
PG.Genes	PG.UniProtIds	PG.ProteinNames
CLIC1	O00299	CLIC1_HUMAN
ARPC5	O15511	ARPC5_HUMAN
SNX3	O60493	SNX3_HUMAN
CUTA	O60888	CUTA_HUMAN
SH3BGRL	O75368	SH3L1_HUMAN
PGLS	O95336	6PGL_HUMAN
LDHA	P00338	LDHA_HUMAN
PGK1	P00558	PGK1_HUMAN
IGKV3-20	P01619	KV320_HUMAN
ALB	P02768	ALBU_HUMAN
FUCA1	P04066	FUCO_HUMAN
ALDOA	P04075	ALDOA_HUMAN
CSTB	P04080	CYTB_HUMAN
GAPDH	P04406	G3P_HUMAN
PTMA	P06454	PTMA_HUMAN
ENO1	P06733	ENOA_HUMAN
PFN1	P07737	PROF1_HUMAN
BPGM	P07738	PMGE_HUMAN
APRT	P07741	APT_HUMAN
ENO2	P09104	ENOG_HUMAN
GSTP1	P09211	GSTP1_HUMAN
ALDOC	P09972	ALDOC_HUMAN
RNH1	P13489	RINI_HUMAN
EEF2	P13639	EF2_HUMAN
PDIA4	P13667	PDIA4_HUMAN
MIF	P14174	MIF_HUMAN
AKR1A1	P14550	AK1A1_HUMAN
PKM	P14618	KPYM_HUMAN
CBR1	P16152	CBR1_HUMAN
TYMP	P19971	TYPH_HUMAN
UBA1	P22314	UBA1_HUMAN
NME2	P22392	NDKB_HUMAN
CFL1	P23528	COF1_HUMAN
TKT	P29401	TKT_HUMAN
PRDX6	P30041	PRDX6_HUMAN
DDT	P30046	DOPD_HUMAN
CMPK1	P30085	KCY_HUMAN
PEBP1	P30086	PEBP1_HUMAN
YWHAB	P31946	1433B_HUMAN
GLRX	P35754	GLRX1_HUMAN
PGM1	P36871	PGM1_HUMAN
TAGLN2	P37802	TAGL2_HUMAN
TALDO1	P37837	TALDO_HUMAN
USP5	P45974	UBP5_HUMAN
ALDH9A1	P49189	AL9A1_HUMAN
GDI2	P50395	GDIB_HUMAN
EIF5	P55010	IF5_HUMAN
NPEPPS	P55786	PSA_HUMAN
TPI1	P60174	TPIS_HUMAN
UBE2N	P61088	UBE2N_HUMAN
YWHAG	P61981	1433G_HUMAN
YWHAE	P62258	1433E_HUMAN
RAN	P62826	RAN_HUMAN
PPIA	P62937	PPIA_HUMAN
YWHAZ	P63104	1433Z_HUMAN
EIF5A	P63241	IF5A1_HUMAN
UBE2I	P63279	UBC9_HUMAN
UBE2L3	P68036	UB2L3_HUMAN
FABP5	Q01469	FABP5_HUMAN
CAP1	Q01518	CAP1_HUMAN
YWHAH	Q04917	1433F_HUMAN
ARHGAP1	Q07960	RHG01_HUMAN
SELENBP1	Q13228	SBP1_HUMAN
UBE2V1	Q13404	UB2V1_HUMAN
BLMH	Q13867	BLMH_HUMAN
QPRT	Q15274	NADC_HUMAN
FSCN1	Q16658	FSCN1_HUMAN
CNDP2	Q96KP4	CNDP2_HUMAN
PARK7	Q99497	PARK7_HUMAN
CPPED1	Q9BRF8	CPPED_HUMAN
GLOD4	Q9HC38	GLOD4_HUMAN
NANS	Q9NR45	SIAS_HUMAN
CYRIB	Q9NUQ9	CYRIB_HUMAN
PA2G4	Q9UQ80	PA2G4_HUMAN

### Sheet: Yellow_Mod_Pathway
ID	Description	BgRatio	pvalue	p.adjust	qvalue	geneID	Count
R-HSA-3000178	ECM proteoglycans	76/11009	2.85976e-19	3.63189e-17	1.95668e-17	3911/3912/3915/1291/1292/1293/1462/633/7148/3908/4060/3339/3910	13
R-HSA-1474244	Extracellular matrix organization	300/11009	8.09654e-17	5.1413e-15	2.76987e-15	3911/3912/7057/3915/1291/1292/1293/1462/4811/633/7148/3908/4060/3339/22795/3910/10516	17
R-HSA-3000157	Laminin interactions	30/11009	7.96561e-14	3.37211e-12	1.81672e-12	3911/3912/3915/4811/3908/3339/22795/3910	8
R-HSA-445355	Smooth Muscle Contraction	45/11009	2.8217e-12	8.9589e-11	4.82659e-11	7169/7168/7414/10398/4629/59/72/800	8
R-HSA-3000171	Non-integrin membrane-ECM interactions	59/11009	1.42919e-09	3.63015e-08	1.95574e-08	3911/3912/7057/3915/3908/3339/3910	7
R-HSA-3560782	Diseases associated with glycosaminoglycan metabolism	41/11009	6.3697e-09	1.34825e-07	7.2637e-08	1462/4969/633/4060/5549/3339	6
R-HSA-1474228	Degradation of the extracellular matrix	140/11009	3.05319e-08	5.53936e-07	2.98432e-07	3911/3912/3915/1291/1292/1293/4811/3339	8
R-HSA-397014	Muscle contraction	205/11009	3.74652e-08	5.94759e-07	3.20426e-07	7169/7168/1674/7414/10398/4629/59/72/800	9
R-HSA-8874081	MET activates PTK2 signaling	30/11009	6.51755e-08	9.19698e-07	4.95486e-07	3911/3912/3915/3908/3910	5
R-HSA-8875878	MET promotes cell motility	41/11009	3.32877e-07	4.22754e-06	2.27758e-06	3911/3912/3915/3908/3910	5
R-HSA-216083	Integrin cell surface interactions	85/11009	5.51242e-07	6.36434e-06	3.42878e-06	7057/1291/1292/1293/4060/3339	6
R-HSA-3781865	Diseases of glycosylation	144/11009	7.35507e-07	7.78412e-06	4.19368e-06	7057/1462/4969/633/4060/5549/3339	7
R-HSA-5627123	RHO GTPases activate PAKs	24/11009	1.50651e-06	1.47174e-05	7.92899e-06	2316/10398/4628/4629	4
R-HSA-1630316	Glycosaminoglycan metabolism	126/11009	5.56675e-06	5.04983e-05	2.72059e-05	1462/4969/633/4060/5549/3339	6
R-HSA-6806834	Signaling by MET	79/11009	9.05057e-06	7.66282e-05	4.12833e-05	3911/3912/3915/3908/3910	5
R-HSA-2022857	Keratan sulfate degradation	15/11009	1.96175e-05	0.000155714	8.38908e-05	4969/4060/5549	3
R-HSA-5668914	Diseases of metabolism	250/11009	2.81398e-05	0.000210221	0.000113256	7057/1462/4969/633/4060/5549/3339	7
R-HSA-3560783	Defective B4GALT7 causes EDS, progeroid type	20/11009	4.8536e-05	0.000280185	0.000150949	1462/633/3339	3
R-HSA-3560801	Defective B3GAT3 causes JDSSDHD	20/11009	4.8536e-05	0.000280185	0.000150949	1462/633/3339	3
R-HSA-4420332	Defective B3GALT6 causes EDSP2 and SEMDJL1	20/11009	4.8536e-05	0.000280185	0.000150949	1462/633/3339	3
R-HSA-5625900	RHO GTPases activate CIT	20/11009	4.8536e-05	0.000280185	0.000150949	10398/4628/4629	3
R-HSA-5627117	RHO GTPases Activate ROCKs	20/11009	4.8536e-05	0.000280185	0.000150949	10398/4628/4629	3
R-HSA-186797	Signaling by PDGF	58/11009	5.50302e-05	0.000298888	0.000161025	7057/1291/1292/1293	4
R-HSA-416572	Sema4D induced cell migration and growth-cone collapse	21/11009	5.64827e-05	0.000298888	0.000161025	10398/4628/4629	3
R-HSA-71387	Metabolism of carbohydrates	299/11009	8.77122e-05	0.000445578	0.000240054	1462/4969/633/4060/5549/3339/5214	7
R-HSA-400685	Sema4D in semaphorin signaling	25/11009	9.66974e-05	0.00047233	0.000254467	10398/4628/4629	3
R-HSA-1971475	A tetrasaccharide linker sequence is required for GAG synthesis	26/11009	0.000109035	0.000512869	0.000276307	1462/633/3339	3
R-HSA-2022854	Keratan sulfate biosynthesis	28/11009	0.000136694	0.000598625	0.000322508	4969/4060/5549	3
R-HSA-9619665	EGR2 and SOX10-mediated initiation of Schwann cell myelination	28/11009	0.000136694	0.000598625	0.000322508	3912/3915/3908	3
R-HSA-3928663	EPHA-mediated growth cone collapse	30/11009	0.000168556	0.000713553	0.000384426	10398/4628/4629	3
R-HSA-1638074	Keratan sulfate/keratin metabolism	36/11009	0.000291982	0.00115881	0.000624304	4969/4060/5549	3
R-HSA-390522	Striated Muscle Contraction	36/11009	0.000291982	0.00115881	0.000624304	7169/7168/1674	3
R-HSA-419037	NCAM1 interactions	42/11009	0.000462429	0.00177965	0.000958784	1291/1292/1293	3
R-HSA-8948216	Collagen chain trimerization	44/11009	0.000530809	0.00198273	0.00106819	1291/1292/1293	3
R-HSA-2022923	Dermatan sulfate biosynthesis	11/11009	0.000693478	0.00251633	0.00135567	1462/633	2
R-HSA-1793185	Chondroitin sulfate/dermatan sulfate metabolism	50/11009	0.000773793	0.00272977	0.00147066	1462/633/3339	3
R-HSA-1638091	Heparan sulfate/heparin (HS-GAG) metabolism	57/11009	0.00113503	0.00380834	0.00205174	1462/633/3339	3
R-HSA-2024101	CS/DS degradation	14/11009	0.0011395	0.00380834	0.00205174	1462/633	2
R-HSA-114608	Platelet degranulation	129/11009	0.0011863	0.00386308	0.00208123	7123/7057/7414/2316	4
R-HSA-76005	Response to elevated platelet cytosolic Ca2+	134/11009	0.00136572	0.00428127	0.00230653	7123/7057/7414/2316	4
R-HSA-2022090	Assembly of collagen fibrils and other multimeric structures	61/11009	0.00138214	0.00428127	0.00230653	1291/1292/1293	3
R-HSA-375165	NCAM signaling for neurite out-growth	63/11009	0.00151741	0.00458835	0.00247197	1291/1292/1293	3
R-HSA-1442490	Collagen degradation	64/11009	0.00158804	0.00469027	0.00252687	1291/1292/1293	3
R-HSA-373755	Semaphorin interactions	65/11009	0.00166071	0.00479342	0.00258245	10398/4628/4629	3
R-HSA-1650814	Collagen biosynthesis and modifying enzymes	67/11009	0.00181223	0.00511452	0.00275544	1291/1292/1293	3
R-HSA-446353	Cell-extracellular matrix interactions	18/11009	0.00189834	0.00524108	0.00282362	2316/2318	2
R-HSA-2022870	Chondroitin sulfate biosynthesis	20/11009	0.00234662	0.00634087	0.00341613	1462/633	2
R-HSA-1474290	Collagen formation	90/11009	0.00419538	0.0111003	0.00598026	1291/1292/1293	3
R-HSA-2682334	EPH-Ephrin signaling	92/11009	0.00446226	0.0115655	0.00623087	10398/4628/4629	3
R-HSA-5625740	RHO GTPases activate PKNs	94/11009	0.00473925	0.0120377	0.00648528	10398/4628/4629	3
R-HSA-8957275	Post-translational protein phosphorylation	108/11009	0.00696994	0.0173565	0.00935079	3912/3915/1462	3
R-HSA-977225	Amyloid fiber formation	110/11009	0.00733145	0.0179056	0.00964664	2934/3339/7045	3
R-HSA-381426	Regulation of Insulin-like Growth Factor (IGF) transport and uptake by Insulin-like Growth Factor Binding Proteins (IGFBPs)	125/11009	0.0103976	0.024915	0.0134229	3912/3915/1462	3
R-HSA-76002	Platelet activation, signaling and aggregation	263/11009	0.0148205	0.0348555	0.0187784	7123/7057/7414/2316	4

### Sheet: Blue_Mod_Pathway
ID	Description	BgRatio	pvalue	p.adjust	qvalue	geneID	Count
R-HSA-6798695	Neutrophil degranulation	480/11009	1.40144e-11	4.68082e-09	3.74701e-09	10092/2517/226/1476/353/2950/230/1938/4282/5315/4831/9588/5236/2665/5478/2171/10487/55313/5036	19
R-HSA-9735871	SARS-CoV-1 targets host intracellular signalling and regulatory pathways	15/11009	1.459e-10	2.43653e-08	1.95045e-08	7529/7532/7531/7534/7329/7533	6
R-HSA-70171	Glycolysis	73/11009	3.06946e-10	3.41734e-08	2.73559e-08	5230/226/2597/2023/669/2026/230/5315/7167	9
R-HSA-70263	Gluconeogenesis	35/11009	9.47701e-10	7.9133e-08	6.33463e-08	5230/226/2597/2023/2026/230/7167	7
R-HSA-71387	Metabolism of carbohydrates	299/11009	1.23837e-09	8.27234e-08	6.62205e-08	25796/5230/226/2597/2023/669/2026/230/10327/5315/7086/5236/6888/7167	14
R-HSA-70326	Glucose metabolism	93/11009	2.7781e-09	1.54647e-07	1.23796e-07	5230/226/2597/2023/669/2026/230/5315/7167	9
R-HSA-9755779	SARS-CoV-2 targets host intracellular signalling and regulatory pathways	12/11009	4.34672e-09	2.07401e-07	1.66025e-07	7529/7532/7531/7534/7533	5
R-HSA-75035	Chk1/Chk2(Cds1) mediated inactivation of Cyclin B:Cdk1 complex	13/11009	7.03188e-09	2.93581e-07	2.35013e-07	7529/7532/7531/7534/7533	5
R-HSA-111447	Activation of BAD and translocation to mitochondria	15/11009	1.62615e-08	6.03482e-07	4.8309e-07	7529/7532/7531/7534/7533	5
R-HSA-114452	Activation of BH3-only proteins	30/11009	7.21592e-07	2.21528e-05	1.77334e-05	7529/7532/7531/7534/7533	5
R-HSA-114608	Platelet degranulation	129/11009	7.29584e-07	2.21528e-05	1.77334e-05	213/226/5216/1072/8407/5478/10487/51571	8
R-HSA-76005	Response to elevated platelet cytosolic Ca2+	134/11009	9.74943e-07	2.71359e-05	2.17224e-05	213/226/5216/1072/8407/5478/10487/51571	8
R-HSA-9692914	SARS-CoV-1-host interactions	96/11009	1.27305e-06	3.27077e-05	2.61826e-05	7529/7532/7531/5478/7534/7329/7533	7
R-HSA-109606	Intrinsic Pathway for Apoptosis	55/11009	1.57528e-05	0.000359562	0.000287831	7529/7532/7531/7534/7533	5
R-HSA-69473	G2/M DNA damage checkpoint	94/11009	1.66019e-05	0.000359562	0.000287831	7529/7334/7532/7531/7534/7533	6
R-HSA-9678108	SARS-CoV-1 Infection	142/11009	1.72245e-05	0.000359562	0.000287831	7529/7532/7531/5478/7534/7329/7533	7
R-HSA-76002	Platelet activation, signaling and aggregation	263/11009	1.9299e-05	0.000379169	0.000303527	213/226/5216/1072/8407/5478/7534/10487/51571	9
R-HSA-9614399	Regulation of localization of FOXO transcription factors	11/11009	2.99095e-05	0.000554987	0.00044427	7529/7532/7534	3
R-HSA-1445148	Translocation of SLC2A4 (GLUT4) to the plasma membrane	72/11009	5.87278e-05	0.00103237	0.000826419	7529/7532/7531/7534/7533	5
R-HSA-8950505	Gene and protein expression by JAK-STAT signaling after Interleukin-12 stimulation	38/11009	6.61003e-05	0.00110388	0.000883657	4282/1072/6888/5478	4
R-HSA-71336	Pentose phosphate pathway	15/11009	8.11175e-05	0.00129015	0.00103277	25796/7086/6888	3
R-HSA-5628897	TP53 Regulates Metabolic Genes	87/11009	0.000145058	0.00220224	0.0017629	7529/7532/7531/7534/7533	5
R-HSA-9020591	Interleukin-12 signaling	47/11009	0.000153587	0.00223036	0.00178541	4282/1072/6888/5478	4
R-HSA-9705683	SARS-CoV-2-host interactions	203/11009	0.00016673	0.00232032	0.00185743	7529/7334/7532/7531/7534/7533/7335	7
R-HSA-5625740	RHO GTPases activate PKNs	94/11009	0.000208873	0.00279054	0.00223384	7529/7532/7531/7534/7533	5
R-HSA-15869	Metabolism of nucleotides	99/11009	0.000266167	0.00341922	0.0027371	353/1890/4831/51727/2745	5
R-HSA-9694516	SARS-CoV-2 Infection	299/11009	0.000318238	0.00388472	0.00310974	7529/7334/7532/7531/7534/7329/7533/7335	8
R-HSA-447115	Interleukin-12 family signaling	57/11009	0.000325665	0.00388472	0.00310974	4282/1072/6888/5478	4
R-HSA-69481	G2/M Checkpoints	167/11009	0.00040343	0.0046464	0.00371947	7529/7334/7532/7531/7534/7533	6
R-HSA-195258	RHO GTPase Effectors	326/11009	0.000566388	0.00630579	0.00504781	10092/5216/1072/7529/7532/7531/7534/7533	8
R-HSA-9679506	SARS-CoV Infections	414/11009	0.000605846	0.0065275	0.00522529	7529/7334/7532/7531/5478/7534/7329/7533/7335	9
R-HSA-499943	Interconversion of nucleotide di- and triphosphates	30/11009	0.000680145	0.00688389	0.00551058	4831/51727/2745	3
R-HSA-8866652	Synthesis of active ubiquitin: roles of E1 and E2 enzymes	30/11009	0.000680145	0.00688389	0.00551058	7317/8078/7332	3
R-HSA-8852135	Protein ubiquitination	79/11009	0.00112595	0.0110608	0.00885419	7317/8078/7334/7332	4
R-HSA-156590	Glutathione conjugation	36/11009	0.00116677	0.0111344	0.0089131	2950/10327/55748	3
R-HSA-5357801	Programmed Cell Death	213/11009	0.00143979	0.0133581	0.0106932	7529/7532/7531/7534/7332/7533	6
R-HSA-9646399	Aggrephagy	43/11009	0.00195917	0.0176855	0.0141573	7334/7335/11315	3
R-HSA-975110	TRAF6 mediated IRF7 activation in TLR7/8 or 9 signaling	14/11009	0.00289429	0.0254393	0.0203643	7334/7335	2
R-HSA-937039	IRAK1 recruits IKK complex	15/11009	0.00332709	0.0277812	0.022239	7334/7335	2
R-HSA-975144	IRAK1 recruits IKK complex upon TLR7/8 or 9 stimulation	15/11009	0.00332709	0.0277812	0.022239	7334/7335	2
R-HSA-9748784	Drug ADME	110/11009	0.00378349	0.0300338	0.0240422	213/2950/4831/55748	4
R-HSA-392517	Rap1 signalling	16/11009	0.00378818	0.0300338	0.0240422	7529/7534	2
R-HSA-109581	Apoptosis	180/11009	0.00386663	0.0300338	0.0240422	7529/7532/7531/7534/7533	5
R-HSA-449147	Signaling by Interleukins	473/11009	0.00584904	0.042904	0.0343448	4282/1072/6888/7334/5478/7534/7335/6624	8
R-HSA-168927	TICAM1, RIP1-mediated IKK complex recruitment	20/11009	0.00590893	0.042904	0.0343448	7334/7335	2
R-HSA-2028269	Signaling by Hippo	20/11009	0.00590893	0.042904	0.0343448	7529/7531	2
R-HSA-9614085	FOXO-mediated transcription	65/11009	0.00633341	0.0450077	0.0360288	7529/7532/7534	3
R-HSA-69620	Cell Cycle Checkpoints	292/11009	0.0068311	0.0475331	0.0380504	7529/7334/7532/7531/7534/7533	6
