## Supplementary File S5 for "Placental LBX1 dysregulation drives ribosomal dysfunction and unfolded protein response in spontaneous preterm birth"

### Sheet: LBX1_OEvCOE
Comparison (group1/group2)	UniProtIds	Genes	ProteinDescriptions	ProteinNames	# Unique Total Peptides	FC	Qvalue
OE / COE	P47895	ALDH1A3	Retinaldehyde dehydrogenase 3	AL1A3_HUMAN	24	2.63605	1.31012e-40
OE / COE	P02452	COL1A1	Collagen alpha-1(I) chain	CO1A1_HUMAN	25	0.320007	9.83802e-35
OE / COE	Q9NR30	DDX21	Nucleolar RNA helicase 2	DDX21_HUMAN	35	1.66084	7.6168e-34
OE / COE	P17096	HMGA1	High mobility group protein HMG-I/HMG-Y	HMGA1_HUMAN	4	1.73146	6.46851e-31
OE / COE	P21980	TGM2	Protein-glutamine gamma-glutamyltransferase 2	TGM2_HUMAN	30	2.05749	8.20077e-30
OE / COE	P16070	CD44	CD44 antigen	CD44_HUMAN	8	1.63913	5.93161e-29
OE / COE	Q8IV08	PLD3	5'-3' exonuclease PLD3	PLD3_HUMAN	11	0.566776	5.82434e-28
OE / COE	P11021	HSPA5	Endoplasmic reticulum chaperone BiP	BIP_HUMAN	32	1.85994	9.7444e-28
OE / COE	O00622	CCN1	CCN family member 1	CCN1_HUMAN	12	1.56615	3.36522e-26
OE / COE	P62424	RPL7A	Large ribosomal subunit protein eL8	RL7A_HUMAN	19	1.49632	3.90951e-26
OE / COE	P50914	RPL14	Large ribosomal subunit protein eL14	RL14_HUMAN	4	1.63529	1.02694e-25
OE / COE	Q15397	PUM3	Pumilio homolog 3	PUM3_HUMAN	16	1.53784	1.54708e-25
OE / COE	Q5SW79	CEP170	Centrosomal protein of 170 kDa	CE170_HUMAN	21	1.50759	3.70067e-25
OE / COE	P46087	NOP2	Probable 28S rRNA (cytosine(4447)-C(5))-methyltransferase	NOP2_HUMAN	20	1.57647	3.73722e-25
OE / COE	Q9BZE4	GTPBP4	GTP-binding protein 4	GTPB4_HUMAN	24	1.63941	1.21109e-24
OE / COE	Q99715	COL12A1	Collagen alpha-1(XII) chain	COCA1_HUMAN	49	0.406215	1.42927e-24
OE / COE	P14210	HGF	Hepatocyte growth factor	HGF_HUMAN	1	2.89895	2.28597e-24
OE / COE	P17301	ITGA2	Integrin alpha-2	ITA2_HUMAN	18	1.94935	3.52751e-24
OE / COE	Q9H5V8	CDCP1	CUB domain-containing protein 1	CDCP1_HUMAN	16	2.055	4.29056e-24
OE / COE	Q6XZF7	DNMBP	Dynamin-binding protein	DNMBP_HUMAN	16	1.54267	5.66935e-24
OE / COE	P35052	GPC1	Glypican-1	GPC1_HUMAN	14	0.561315	6.719e-24
OE / COE	P16401	H1-5	Histone H1.5	H15_HUMAN	7	1.5487	1.51818e-23
OE / COE	P24844	MYL9	Myosin regulatory light polypeptide 9	MYL9_HUMAN	3	0.593014	2.87569e-23
OE / COE	P48307	TFPI2	Tissue factor pathway inhibitor 2	TFPI2_HUMAN	3	2.29396	4.1195e-23
OE / COE	Q6P5R6	RPL22L1	Ribosomal protein eL22-like	RL22L_HUMAN	3	1.86206	4.17054e-23
OE / COE	P52789	HK2	Hexokinase-2	HXK2_HUMAN	18	2.28793	4.7264e-23
OE / COE	P08243	ASNS	Asparagine synthetase [glutamine-hydrolyzing]	ASNS_HUMAN	9	2.04315	9.23001e-23
OE / COE	O00592	PODXL	Podocalyxin	PODXL_HUMAN	6	1.55696	5.31597e-22
OE / COE	P50895	BCAM	Basal cell adhesion molecule	BCAM_HUMAN	15	0.575391	1.22108e-21
OE / COE	P09486	SPARC	SPARC	SPRC_HUMAN	11	0.498245	1.23341e-21
OE / COE	Q14978	NOLC1	Nucleolar and coiled-body phosphoprotein 1	NOLC1_HUMAN	10	1.53749	2.02983e-21
OE / COE	Q9H7B2	RPF2	Ribosome production factor 2 homolog	RPF2_HUMAN	6	1.5585	4.25355e-21
OE / COE	Q6PIU2	NCEH1	Neutral cholesterol ester hydrolase 1	NCEH1_HUMAN	12	1.53896	5.21781e-21
OE / COE	P07602	PSAP	Prosaposin	SAP_HUMAN	18	0.577164	5.53647e-21
OE / COE	Q15274	QPRT	Nicotinate-nucleotide pyrophosphorylase [carboxylating]	NADC_HUMAN	5	0.539297	6.31071e-21
OE / COE	P21741	MDK	Midkine	MK_HUMAN	5	0.581867	1.61104e-20
OE / COE	P04156	PRNP	Major prion protein	PRIO_HUMAN	6	1.49562	3.12418e-19
OE / COE	Q9H4F8	SMOC1	SPARC-related modular calcium-binding protein 1	SMOC1_HUMAN	6	0.510837	1.44856e-18
OE / COE	P49207	RPL34	Large ribosomal subunit protein eL34	RL34_HUMAN	4	1.54117	3.21941e-18
OE / COE	Q15004	PCLAF	PCNA-associated factor	PAF15_HUMAN	5	0.558363	1.14092e-17
OE / COE	P02751	FN1	Fibronectin	FINC_HUMAN	44	0.624081	1.6061e-17
OE / COE	Q71DI3	H3C15	Histone H3.2	H32_HUMAN	1	0.568889	4.95493e-17
OE / COE	Q5EB52	MEST	Mesoderm-specific transcript homolog protein	MEST_HUMAN	6	0.585601	6.16482e-17
OE / COE	Q9H6F5	CCDC86	Coiled-coil domain-containing protein 86	CCD86_HUMAN	5	1.62369	2.83659e-16
OE / COE	Q13601	KRR1	KRR1 small subunit processome component homolog	KRR1_HUMAN	8	1.49848	3.13913e-16
OE / COE	O94907	DKK1	Dickkopf-related protein 1	DKK1_HUMAN	4	1.56852	7.64988e-16
OE / COE	P11169	SLC2A3	Solute carrier family 2, facilitated glucose transporter member 3	GTR3_HUMAN	3	1.88699	1.02791e-15
OE / COE	O95864	FADS2	Acyl-CoA 6-desaturase	FADS2_HUMAN	3	0.622046	1.65652e-15
OE / COE	Q9Y625	GPC6	Glypican-6	GPC6_HUMAN	6	0.581634	2.18861e-15
OE / COE	Q14956	GPNMB	Transmembrane glycoprotein NMB	GPNMB_HUMAN	2	0.462391	2.30805e-15
OE / COE	P60903	S100A10	Protein S100-A10	S10AA_HUMAN	4	0.629436	5.16703e-15
OE / COE	Q8WV24	PHLDA1	Pleckstrin homology-like domain family A member 1	PHLA1_HUMAN	1	2.02694	2.79671e-14
OE / COE	Q5KU26	COLEC12	Collectin-12	COL12_HUMAN	11	0.617184	8.38838e-14
OE / COE	P05412	JUN	Transcription factor Jun	JUN_HUMAN	1	1.98277	8.60664e-14
OE / COE	Q8WUJ3	CEMIP	Cell migration-inducing and hyaluronan-binding protein	CEMIP_HUMAN	5	2.40433	1.64215e-13
OE / COE	P02795	MT2A	Metallothionein-2	MT2_HUMAN	4	1.86967	1.66769e-13
OE / COE	Q96CM8	ACSF2	Medium-chain acyl-CoA ligase ACSF2, mitochondrial	ACSF2_HUMAN	15	0.615934	2.3873e-13
OE / COE	P14209	CD99	CD99 antigen	CD99_HUMAN	1	0.477129	2.44342e-13
OE / COE	Q9H4G4	GLIPR2	Golgi-associated plant pathogenesis-related protein 1	GAPR1_HUMAN	4	0.662794	7.46727e-13
OE / COE	Q8TCZ2	CD99L2	CD99 antigen-like protein 2	C99L2_HUMAN	1	0.532201	7.97374e-13
OE / COE	P15407	FOSL1	Fos-related antigen 1	FOSL1_HUMAN	4	1.96919	9.58045e-13
OE / COE	Q9Y6M7	SLC4A7	Sodium bicarbonate cotransporter 3	S4A7_HUMAN	7	1.63087	9.88994e-13
OE / COE	Q6UVY6	MOXD1	DBH-like monooxygenase protein 1	MOXD1_HUMAN	5	0.545468	1.49031e-12
OE / COE	Q8N392	ARHGAP18	Rho GTPase-activating protein 18	RHG18_HUMAN	6	1.62357	2.25255e-12
OE / COE	P20908	COL5A1	Collagen alpha-1(V) chain	CO5A1_HUMAN	8	0.45554	3.52206e-12
OE / COE	Q14781	CBX2	Chromobox protein homolog 2	CBX2_HUMAN	1	2.48163	3.97337e-12
OE / COE	O94953	KDM4B	Lysine-specific demethylase 4B	KDM4B_HUMAN	1	0.386347	1.02169e-10
OE / COE	P07711	CTSL	Procathepsin L	CATL1_HUMAN	1	1.66234	1.07824e-10
OE / COE	Q96AZ6	ISG20	Interferon-stimulated gene 20 kDa protein	ISG20_HUMAN	2	1.81036	1.07841e-10
OE / COE	Q12894	IFRD2	Interferon-related developmental regulator 2	IFRD2_HUMAN	3	1.72988	1.20239e-10
OE / COE	Q03405	PLAUR	Urokinase plasminogen activator surface receptor	UPAR_HUMAN	2	1.86367	1.43986e-10
OE / COE	P58335	ANTXR2	Anthrax toxin receptor 2	ANTR2_HUMAN	2	2.04855	1.75144e-10
OE / COE	P03956	MMP1	Interstitial collagenase	MMP1_HUMAN	3	2.68293	2.04645e-10
OE / COE	Q9NV31	IMP3	U3 small nucleolar ribonucleoprotein protein IMP3	IMP3_HUMAN	2	1.58105	2.8316e-10
OE / COE	P00749	PLAU	Urokinase-type plasminogen activator	UROK_HUMAN	3	1.83143	5.23856e-10
OE / COE	Q8N7P7	NaN	Uncharacterized protein FLJ40521	YH007_HUMAN	1	1.51927	1.00998e-09
OE / COE	P26022	PTX3	Pentraxin-related protein PTX3	PTX3_HUMAN	3	1.77039	1.91059e-09
OE / COE	P15104	GLUL	Glutamine synthetase	GLNA_HUMAN	2	1.72986	2.08499e-09
OE / COE	P07996	THBS1	Thrombospondin-1	TSP1_HUMAN	8	0.668895	2.5488e-09
OE / COE	P16402	H1-3	Histone H1.3	H13_HUMAN	1	1.5272	2.93045e-09
OE / COE	P08962	CD63	CD63 antigen	CD63_HUMAN	3	0.578559	3.06509e-09
OE / COE	O00767	SCD	Stearoyl-CoA desaturase	SCD_HUMAN	1	0.650412	3.74134e-09
OE / COE	P05120	SERPINB2	Plasminogen activator inhibitor 2	PAI2_HUMAN	5	2.7292	5.7103e-09
OE / COE	Q9BUT1	BDH2	Dehydrogenase/reductase SDR family member 6	DHRS6_HUMAN	1	0.619317	6.69652e-09
OE / COE	P05121	SERPINE1	Plasminogen activator inhibitor 1	PAI1_HUMAN	1	3.60779	7.12691e-09
OE / COE	Q06033	ITIH3	Inter-alpha-trypsin inhibitor heavy chain H3	ITIH3_HUMAN	4	0.585612	1.001e-08
OE / COE	P00747	PLG	Plasminogen	PLMN_HUMAN	1	1.67115	1.49911e-08
OE / COE	P04004	VTN	Vitronectin	VTNC_HUMAN	1	1.92874	2.04967e-08
OE / COE	Q9Y2S6	TMA7	Translation machinery-associated protein 7	TMA7_HUMAN	1	0.634523	9.58311e-08
OE / COE	Q66K79	CPZ	Carboxypeptidase Z	CBPZ_HUMAN	2	0.593499	1.91686e-07
OE / COE	P33947	KDELR2	ER lumen protein-retaining receptor 2	ERD22_HUMAN	1	0.564876	2.03987e-07
OE / COE	O14562	UBFD1	Ubiquitin domain-containing protein UBFD1	UBFD1_HUMAN	2	0.557863	2.13862e-07
OE / COE	Q00534	CDK6	Cyclin-dependent kinase 6	CDK6_HUMAN	1	2.71867	3.54356e-07
OE / COE	P98095	FBLN2	Fibulin-2	FBLN2_HUMAN	1	0.30237	4.81183e-07
OE / COE	Q96N22	ZNF681	Zinc finger protein 681	ZN681_HUMAN	1	0.641199	4.82932e-07
OE / COE	P04732	MT1E	Metallothionein-1E	MT1E_HUMAN	1	2.16852	5.07157e-07
OE / COE	Q99943	AGPAT1	1-acyl-sn-glycerol-3-phosphate acyltransferase alpha	PLCA_HUMAN	2	0.565231	6.45625e-07
OE / COE	Q53FT3	HIKESHI	Protein Hikeshi	HIKES_HUMAN	1	0.603527	1.16074e-06
OE / COE	O75054	IGSF3	Immunoglobulin superfamily member 3	IGSF3_HUMAN	1	0.319428	1.79519e-06
OE / COE	P15151	PVR	Poliovirus receptor	PVR_HUMAN	3	1.54018	2.90683e-06
OE / COE	Q15768	EFNB3	Ephrin-B3	EFNB3_HUMAN	1	0.632095	3.88832e-06
OE / COE	O60239	SH3BP5	SH3 domain-binding protein 5	3BP5_HUMAN	1	1.50385	7.50183e-06
OE / COE	P05976;P08590	MYL1;MYL3	Myosin light chain 1/3, skeletal muscle isoform;Myosin light chain 3	MYL1_HUMAN;MYL3_HUMAN	1	0.567118	8.4933e-06
OE / COE	Q86YF9	DZIP1	Cilium assembly protein DZIP1	DZIP1_HUMAN	1	1.73554	9.56347e-06
OE / COE	Q9HCL2	GPAM	Glycerol-3-phosphate acyltransferase 1, mitochondrial	GPAT1_HUMAN	1	1.79136	2.82771e-05
OE / COE	A6NER0	TBC1D3F	TBC1 domain family member 3F	TBC3F_HUMAN	1	1.66522	5.80146e-05
OE / COE	Q96B23	ARK2N	Protein ARK2N	ARK2N_HUMAN	1	0.474471	7.23627e-05
OE / COE	Q96S94	CCNL2	Cyclin-L2	CCNL2_HUMAN	1	1.60879	8.30493e-05
OE / COE	P01893	HLA-H	Putative HLA class I histocompatibility antigen, alpha chain H	HLAH_HUMAN	1	0.531592	0.0001174
OE / COE	Q8WVM0	TFB1M	Dimethyladenosine transferase 1, mitochondrial	TFB1M_HUMAN	1	1.55641	0.000124945
OE / COE	P02461	COL3A1	Collagen alpha-1(III) chain	CO3A1_HUMAN	6	0.516604	0.000156606
OE / COE	P15408	FOSL2	Fos-related antigen 2	FOSL2_HUMAN	2	1.54563	0.00020784
OE / COE	P48551	IFNAR2	Interferon alpha/beta receptor 2	INAR2_HUMAN	1	2.17661	0.000209522
OE / COE	P61165	TMEM258	Transmembrane protein 258	TM258_HUMAN	1	0.633363	0.000274405
OE / COE	Q969V6	MRTFA	Myocardin-related transcription factor A	MRTFA_HUMAN	2	0.37865	0.000295428
OE / COE	Q9NUL7	DDX28	Probable ATP-dependent RNA helicase DDX28	DDX28_HUMAN	1	1.76186	0.000442755
OE / COE	Q9Y6Q9	NCOA3	Nuclear receptor coactivator 3	NCOA3_HUMAN	1	1.57097	0.000733599
OE / COE	Q71RG4	TMUB2	Transmembrane and ubiquitin-like domain-containing protein 2	TMUB2_HUMAN	2	1.55211	0.000902415
OE / COE	O75140	DEPDC5	GATOR complex protein DEPDC5	DEPD5_HUMAN	1	1.82788	0.0012643
OE / COE	P49281	SLC11A2	Natural resistance-associated macrophage protein 2	NRAM2_HUMAN	1	0.645572	0.00152063
OE / COE	O95718;P11474	ESRRB;ESRRA	Steroid hormone receptor ERR2;Steroid hormone receptor ERR1	ERR2_HUMAN;ERR1_HUMAN	1	1.53655	0.00152246
OE / COE	Q9NP98	MYOZ1	Myozenin-1	MYOZ1_HUMAN	1	0.657279	0.00352486
OE / COE	Q96KR6	FAM210B	Protein FAM210B, mitochondrial	F210B_HUMAN	1	0.651329	0.00400968
OE / COE	Q9NXG6	P4HTM	Transmembrane prolyl 4-hydroxylase	P4HTM_HUMAN	1	0.584006	0.00513854
OE / COE	O43426	SYNJ1	Synaptojanin-1	SYNJ1_HUMAN	1	0.63486	0.00556067
OE / COE	O43854	EDIL3	EGF-like repeat and discoidin I-like domain-containing protein 3	EDIL3_HUMAN	1	0.549875	0.00604956
OE / COE	Q8NBK3	SUMF1	Formylglycine-generating enzyme	SUMF1_HUMAN	1	0.654772	0.0100883
OE / COE	P26447	S100A4	Protein S100-A4	S10A4_HUMAN	1	1.59595	0.0115725
OE / COE	Q9Y6D0	SELENOK	Selenoprotein K	SELK_HUMAN	1	2.4686	0.0127225
OE / COE	Q56P03	EAPP	E2F-associated phosphoprotein	EAPP_HUMAN	1	0.601626	0.014907
OE / COE	O75808	CAPN15	Calpain-15	CAN15_HUMAN	1	0.504712	0.022991
OE / COE	Q6P5Z2	PKN3	Serine/threonine-protein kinase N3	PKN3_HUMAN	1	1.6195	0.0268168
OE / COE	P01127	PDGFB	Platelet-derived growth factor subunit B	PDGFB_HUMAN	1	1.66864	0.0275702
OE / COE	Q8TCU6	PREX1	Phosphatidylinositol 3,4,5-trisphosphate-dependent Rac exchanger 1 protein	PREX1_HUMAN	1	1.66764	0.0292419
OE / COE	Q9H1H9	KIF13A	Kinesin-like protein KIF13A	KI13A_HUMAN	1	0.666033	0.0303137

### Sheet: LBX1_KDvCKD
Comparison (group1/group2)	UniProtIds	Genes	ProteinDescriptions	ProteinNames	# Unique Total Peptides	Ratio	Qvalue
KD / CKD	Q96FW1	OTUB1	Ubiquitin thioesterase OTUB1	OTUB1_HUMAN	17	0.60089	2.09886e-17
KD / CKD	P11169	SLC2A3	Solute carrier family 2, facilitated glucose transporter member 3	GTR3_HUMAN	3	1.66119	2.58555e-14
KD / CKD	P35527	KRT9	Keratin, type I cytoskeletal 9	K1C9_HUMAN	13	1.91212	1.11018e-13
KD / CKD	P35908	KRT2	Keratin, type II cytoskeletal 2 epidermal	K22E_HUMAN	19	1.8674	2.75463e-13
KD / CKD	P04264	KRT1	Keratin, type II cytoskeletal 1	K2C1_HUMAN	21	2.10579	2.87692e-10
KD / CKD	P13645	KRT10	Keratin, type I cytoskeletal 10	K1C10_HUMAN	20	2.10097	1.96133e-08
KD / CKD	Q15776	ZKSCAN8	Zinc finger protein with KRAB and SCAN domains 8	ZKSC8_HUMAN	2	0.56584	1.35068e-07
KD / CKD	Q96AZ6	ISG20	Interferon-stimulated gene 20 kDa protein	ISG20_HUMAN	2	1.53025	8.1877e-07
KD / CKD	O95718;P11474	ESRRB;ESRRA	Steroid hormone receptor ERR2;Steroid hormone receptor ERR1	ERR2_HUMAN;ERR1_HUMAN	1	1.90759	2.09778e-06
KD / CKD	P0DM35;P80294	MT1HL1;MT1H	Metallothionein 1H-like protein 1;Metallothionein-1H	M1BL1_HUMAN;MT1H_HUMAN	1	0.456325	3.15561e-06
KD / CKD	Q9H3H5	DPAGT1	UDP-N-acetylglucosamine--dolichyl-phosphate N-acetylglucosaminephosphotransferase	GPT_HUMAN	1	1.58337	6.35308e-05
KD / CKD	P07205	PGK2	Phosphoglycerate kinase 2	PGK2_HUMAN	2	0.667348	0.000343714
KD / CKD	Q9UK58	CCNL1	Cyclin-L1	CCNL1_HUMAN	2	1.58247	0.000383725
KD / CKD	P50148	GNAQ	Guanine nucleotide-binding protein G(q) subunit alpha	GNAQ_HUMAN	1	1.54708	0.00183012
KD / CKD	Q8N1S5	SLC39A11	Zinc transporter ZIP11	S39AB_HUMAN	1	1.86151	0.00206186
KD / CKD	P01857	IGHG1	Immunoglobulin heavy constant gamma 1	IGHG1_HUMAN	4	0.520619	0.00307481
KD / CKD	P33947	KDELR2	ER lumen protein-retaining receptor 2	ERD22_HUMAN	1	1.65599	0.00328173
KD / CKD	Q96AB6	NTAN1	Protein N-terminal asparagine amidohydrolase	NTAN1_HUMAN	1	0.637129	0.00380584
KD / CKD	Q6ZWT7	MBOAT2	Lysophospholipid acyltransferase 2	MBOA2_HUMAN	1	2.16484	0.00450257
KD / CKD	Q9UBT7	CTNNAL1	Alpha-catulin	CTNL1_HUMAN	1	1.59867	0.00628652
KD / CKD	Q6P444	MTFR2	Mitochondrial fission regulator 2	MTFR2_HUMAN	1	1.7141	0.0255914
KD / CKD	Q14457	BECN1	Beclin-1	BECN1_HUMAN	1	0.47254	0.045725
