## Supplementary File S6 for "Placental LBX1 dysregulation drives ribosomal dysfunction and unfolded protein response in spontaneous preterm birth"

### Sheet: Cluster_Info
Cluster	Gene
1	SH3BP5
1	ANTXR2
1	ASNS
1	HSPA5
1	CDCP1
1	CEP170
1	CEMIP
1	FOSL1
1	IFRD2
1	IMP3
1	ISG20
1	JUN
1	MMP1
1	SERPINB2
1	PHLDA1
1	PODXL
1	PREX1
1	PTX3
1	PVR
1	ARHGAP18
1	SLC4A7
1	TFB1M
1	TGM2
1	PLAUR
1	PLAU
1	VTN
2	ACSF2
2	BCAM
2	CD99L2
2	CAPN15
2	CD63
2	CD99
2	COL1A1
2	COL3A1
2	COL5A1
2	COL12A1
2	COLEC12
2	BDH2
2	EFNB3
2	FADS2
2	FN1
2	GLIPR2
2	GPC1
2	GPC6
2	GPNMB
2	HLA-H
2	IGSF3
2	ITIH3
2	KDM4B
2	KIF13A
2	MEST
2	MDK
2	MOXD1
2	MYL1
2	MYL9
2	QPRT
2	SLC11A2
2	P4HTM
2	PCLAF
2	PKN3
2	PLD3
2	S100A10
2	PSAP
2	SCD
2	SMOC1
2	SPARC
2	SUMF1
2	TBC1D3F
2	TMA7
2	THBS1
2	UBFD1
3	ALDH1A3
3	CTSL
3	CBX2
3	CCDC86
3	CCN1
3	CCNL2
3	CD44
3	DDX21
3	DDX28
3	DEPDC5
3	DKK1
3	DNMBP
3	DZIP1
3	FOSL2
3	GLUL
3	GPAM
3	GTPBP4
3	SLC2A3
3	H1-3
3	H1-5
3	HGF
3	HMGA1
3	HK2
3	IFNAR2
3	ITGA2
3	KRR1
3	MT1E
3	MT2A
3	NCEH1
3	NCOA3
3	NOLC1
3	NOP2
3	NTAN1
3	SERPINE1
3	PRNP
3	PUM3
3	RPL14
3	RPL22L1
3	RPL34
3	RPL7A
3	RPF2
3	SELENOK
3	TFPI2
3	TMUB2
4	ARK2N
4	CPZ
4	EDIL3
4	KDELR2
4	FAM210B
4	FBLN2
4	H3C15
4	HIKESHI
4	MRTFA
4	MYOZ1
4	AGPAT1
4	SLC39A11
4	ZNF681
5	CCNL1
5	CTNNAL1
5	ESRRB
5	GNAQ
5	DPAGT1
5	KRT10
5	KRT9
5	KRT2
5	KRT1
5	MBOAT2
5	MTFR2
6	IGHG1
6	MT1HL1
6	OTUB1
6	PGK2
6	ZKSCAN8

### Sheet: C1_enrich
ID	Description	BgRatio	pvalue	p.adjust	qvalue	geneID	Count
GO:0030195	negative regulation of blood coagulation	48/18870	3.14879e-07	8.06419e-05	6.20558e-05	SERPINB2/PLAUR/PLAU/VTN	4
GO:1900047	negative regulation of hemostasis	49/18870	3.42591e-07	8.06419e-05	6.20558e-05	SERPINB2/PLAUR/PLAU/VTN	4
GO:0050819	negative regulation of coagulation	52/18870	4.36689e-07	8.06419e-05	6.20558e-05	SERPINB2/PLAUR/PLAU/VTN	4
GO:0061045	negative regulation of wound healing	75/18870	1.92453e-06	0.000152313	0.000117208	SERPINB2/PLAUR/PLAU/VTN	4
GO:0140467	integrated stress response signaling	42/18870	1.76034e-05	0.00104281	0.000802464	HSPA5/FOSL1/JUN	3
GO:0051346	negative regulation of hydrolase activity	218/18870	0.00012914	0.00561663	0.00432213	SERPINB2/PTX3/PLAUR/VTN	4
GO:0007596	blood coagulation	224/18870	0.000143365	0.00561663	0.00432213	SERPINB2/PLAUR/PLAU/VTN	4
GO:0050817	coagulation	229/18870	0.000156062	0.00561663	0.00432213	SERPINB2/PLAUR/PLAU/VTN	4
GO:0033627	cell adhesion mediated by integrin	88/18870	0.000162228	0.00561663	0.00432213	PODXL/PLAU/VTN	3
GO:0045861	negative regulation of proteolysis	235/18870	0.000172351	0.00561663	0.00432213	SERPINB2/PLAUR/PLAU/VTN	4
GO:0045785	positive regulation of cell adhesion	482/18870	0.00024485	0.0071393	0.00549385	PODXL/PREX1/TGM2/PLAUR/VTN	5
GO:0043618	regulation of transcription from RNA polymerase II promoter in response to stress	33/18870	0.000733294	0.0176628	0.013592	HSPA5/JUN	2
GO:0043254	regulation of protein-containing complex assembly	419/18870	0.00151815	0.0303502	0.0233552	HSPA5/MMP1/PREX1/ARHGAP18	4
GO:0042060	wound healing	423/18870	0.00157207	0.0303502	0.0233552	SERPINB2/PLAUR/PLAU/VTN	4
GO:0033628	regulation of cell adhesion mediated by integrin	49/18870	0.001614	0.0303502	0.0233552	PODXL/PLAU	2
GO:0042149	cellular response to glucose starvation	50/18870	0.00168001	0.0303502	0.0233552	ASNS/HSPA5	2
GO:0016032	viral process	432/18870	0.0016983	0.0303502	0.0233552	ISG20/JUN/PTX3/PVR	4
GO:0006935	chemotaxis	468/18870	0.00227447	0.0358707	0.0276033	FOSL1/PREX1/PLAUR/PLAU	4
GO:0042330	taxis	470/18870	0.00230998	0.0358707	0.0276033	FOSL1/PREX1/PLAUR/PLAU	4
GO:0010810	regulation of cell-substrate adhesion	220/18870	0.00233043	0.0358707	0.0276033	PREX1/PLAU/VTN	3
GO:0031638	zymogen activation	59/18870	0.00233095	0.0358707	0.0276033	PLAUR/PLAU	2
GO:0006364	rRNA processing	225/18870	0.00248385	0.0365136	0.0280981	IMP3/ISG20/TFB1M	3
GO:0032102	negative regulation of response to external stimulus	481/18870	0.00251223	0.0365136	0.0280981	SERPINB2/PLAUR/PLAU/VTN	4
GO:2000630	positive regulation of miRNA metabolic process	64/18870	0.00273632	0.037898	0.0291634	FOSL1/JUN	2
GO:0070613	regulation of protein processing	67/18870	0.00299434	0.0404601	0.031135	PLAUR/PLAU	2
GO:0051098	regulation of binding	262/18870	0.00381561	0.0453987	0.0349353	JUN/PLAUR/VTN	3
GO:0016072	rRNA metabolic process	264/18870	0.00389781	0.0453987	0.0349353	IMP3/ISG20/TFB1M	3

### Sheet: C2_enrich
ID	Description	BgRatio	pvalue	p.adjust	qvalue	geneID	Count
GO:0031589	cell-substrate adhesion	356/18870	1.20903e-06	0.00120419	0.00105758	BCAM/CD63/COL1A1/COL3A1/FN1/MDK/S100A10/THBS1	8
GO:0030199	collagen fibril organization	65/18870	1.43025e-05	0.00530131	0.00465588	COL1A1/COL3A1/COL5A1/COL12A1	4
GO:0018149	peptide cross-linking	28/18870	3.47004e-05	0.0086404	0.00758843	COL3A1/FN1/THBS1	3
GO:1902624	positive regulation of neutrophil migration	34/18870	6.27831e-05	0.0125064	0.0109837	CD99L2/CD99/MDK	3
GO:0010810	regulation of cell-substrate adhesion	220/18870	0.00013812	0.0172928	0.0151874	COL1A1/FN1/MDK/S100A10/THBS1	5
GO:0071604	transforming growth factor beta production	45/18870	0.000146302	0.0172928	0.0151874	COL3A1/FN1/THBS1	3
GO:0035987	endodermal cell differentiation	49/18870	0.000188753	0.0187998	0.0165109	COL5A1/COL12A1/FN1	3
GO:0010718	positive regulation of epithelial to mesenchymal transition	59/18870	0.000327812	0.0263148	0.0231109	COL1A1/GLIPR2/MDK	3
GO:0042060	wound healing	423/18870	0.000369886	0.0263148	0.0231109	COL3A1/COL5A1/FN1/MYL9/S100A10/THBS1	6
GO:0097530	granulocyte migration	156/18870	0.000431548	0.0286548	0.0251661	CD99L2/CD99/MDK/THBS1	4
GO:0045123	cellular extravasation	74/18870	0.000638313	0.039735	0.0348972	CD99L2/CD99/MDK	3
GO:0007492	endoderm development	83/18870	0.000891937	0.0444185	0.0390105	COL5A1/COL12A1/FN1	3

### Sheet: C3_enrich
ID	Description	BgRatio	pvalue	p.adjust	qvalue	geneID	Count
GO:0042254	ribosome biogenesis	325/18870	2.31813e-09	2.64267e-06	2.27909e-06	DDX21/DDX28/GLUL/GTPBP4/KRR1/NOLC1/NOP2/RPL14/RPL7A/RPF2	10
GO:0006364	rRNA processing	225/18870	3.65299e-08	1.38813e-05	1.19715e-05	DDX21/GTPBP4/KRR1/NOLC1/NOP2/RPL14/RPL7A/RPF2	8
GO:0016072	rRNA metabolic process	264/18870	1.25325e-07	3.57177e-05	3.08036e-05	DDX21/GTPBP4/KRR1/NOLC1/NOP2/RPL14/RPL7A/RPF2	8
GO:0000027	ribosomal large subunit assembly	26/18870	2.76277e-05	0.00393694	0.00339529	DDX28/NOP2/RPF2	3
GO:0071280	cellular response to copper ion	26/18870	2.76277e-05	0.00393694	0.00339529	MT1E/MT2A/PRNP	3
GO:0046688	response to copper ion	37/18870	8.11341e-05	0.010277	0.00886306	MT1E/MT2A/PRNP	3
GO:0001649	osteoblast differentiation	257/18870	0.000284267	0.0324065	0.027948	CCN1/DDX21/FOSL2/GTPBP4/HGF	5
GO:0046686	response to cadmium ion	59/18870	0.000327812	0.0339733	0.0292992	MT1E/MT2A/PRNP	3
GO:0042255	ribosome assembly	64/18870	0.000416812	0.0378435	0.0326369	DDX28/NOP2/RPF2	3
GO:0002181	cytoplasmic translation	156/18870	0.000431548	0.0378435	0.0326369	RPL14/RPL22L1/RPL34/RPL7A	4
GO:0001503	ossification	444/18870	0.000478258	0.0389439	0.0335859	CCN1/DDX21/DKK1/FOSL2/GTPBP4/HGF	6

### Sheet: C5_enrich
ID	Description	BgRatio	pvalue	p.adjust	qvalue	geneID	Count
GO:0045109	intermediate filament organization	73/18870	6.66301e-08	1.12296e-05	6.52174e-06	KRT10/KRT9/KRT2/KRT1	4
GO:0045104	intermediate filament cytoskeleton organization	94/18870	1.85517e-07	1.12296e-05	6.52174e-06	KRT10/KRT9/KRT2/KRT1	4
GO:0045103	intermediate filament-based process	95/18870	1.93614e-07	1.12296e-05	6.52174e-06	KRT10/KRT9/KRT2/KRT1	4
GO:0018149	peptide cross-linking	28/18870	4.78937e-07	2.08338e-05	1.20995e-05	KRT10/KRT2/KRT1	3
GO:0043588	skin development	317/18870	2.34961e-05	0.000817663	0.000474868	KRT10/KRT9/KRT2/KRT1	4
GO:0008544	epidermis development	385/18870	5.02572e-05	0.00145746	0.000846438	KRT10/KRT9/KRT2/KRT1	4
GO:0051291	protein heterooligomerization	28/18870	0.000115817	0.00275513	0.00160007	KRT10/KRT1	2
GO:0030216	keratinocyte differentiation	177/18870	0.000126672	0.00275513	0.00160007	KRT10/KRT2/KRT1	3
GO:0045684	positive regulation of epidermis development	32/18870	0.000151778	0.00293438	0.00170418	KRT10/KRT2	2
GO:0001895	retina homeostasis	83/18870	0.00102458	0.0137136	0.00796434	ESRRB/KRT1	2
