## Supplementary File S7 for "Placental LBX1 dysregulation drives ribosomal dysfunction and unfolded protein response in spontaneous preterm birth"

### Sheet: SAINTexpress_Analysis
Bait	Prey	PreyGene	Spec	SpecSum	AvgSpec	NumReplicates	ctrlCounts	AvgP	MaxP	TopoAvgP	TopoMaxP	SaintScore	logOddsScore	FoldChange	BFDR
LBX1	A0A0A0MRZ7	IGKV2D-26	40|63|109	212	70.67	3	31|72|75	0	0	0	0	0	-155.16	1.19	0.87
LBX1	A0A0C4DH31	IGHV1-18	3|3|3	9	3	3	4|2|3	0	0	0	0	0	-8.17	1	0.88
LBX1	O00231	PSMD11	0|0|1	1	0.33	3	0|0|0	0	0	0	0	0	-2.39	3.33	0.88
LBX1	O00268	TAF4	1|0|1	2	0.67	3	1|0|0	0	0	0	0	0	-3.19	2	0.88
LBX1	O00303	EIF3F	0|1|0	1	0.33	3	0|0|0	0	0	0	0	0	-2.39	3.33	0.88
LBX1	O00571	DDX3X	3|3|2	8	2.67	3	2|1|1	0.07	0.09	0.07	0.09	0.07	-3.73	2	0.66
LBX1	O14744	PRMT5	30|23|24	77	25.67	3	28|23|24	0	0	0	0	0	-56.72	1.03	0.87
LBX1	O14818	PSMA7	1|0|0	1	0.33	3	0|0|0	0	0	0	0	0	-2.39	3.33	0.88
LBX1	O14929	HAT1	0|1|0	1	0.33	3	0|0|0	0	0	0	0	0	-2.39	3.33	0.88
LBX1	O14950	MYL12B	0|1|2	3	1	3	4|6|3	0	0	0	0	0	-19.79	0.23	0.88
LBX1	O43143	DHX15	2|1|2	5	1.67	3	2|3|2	0	0	0	0	0	-8.86	0.71	0.88
LBX1	O43707	ACTN4	1|1|1	3	1	3	1|0|1	0	0	0	0	0	-2.82	1.5	0.88
LBX1	O43809	NUDT21	2|1|1	4	1.33	3	3|2|1	0	0	0	0	0	-7.52	0.67	0.88
LBX1	O60814	H2BC12	1|5|3	9	3	3	2|0|1	0.32	0.75	0.32	0.75	0.32	-4.02	3	0.26
LBX1	O75223	GGCT	0|1|1	2	0.67	3	0|1|0	0	0	0	0	0	-3.19	2	0.88
LBX1	O75533	SF3B1	1|1|1	3	1	3	1|1|1	0	0	0	0	0	-4.02	1	0.88
LBX1	O75688	PPM1B	3|9|4	16	5.33	3	8|5|5	0	0	0	0	0	-19.28	0.89	0.85
LBX1	O75821	EIF3G	0|1|1	2	0.67	3	0|0|0	0	0	0	0	0	-2.39	6.67	0.88
LBX1	P01024	C3	4|1|1	6	2	3	4|5|4	0	0	0	0	0	-16.92	0.46	0.88
LBX1	P01040	CSTA	2|2|1	5	1.67	3	4|2|3	0	0	0	0	0	-11.42	0.56	0.88
LBX1	P01859	IGHG2	0|0|1	1	0.33	3	1|0|1	0	0	0	0	0	-4.43	0.5	0.88
LBX1	P02533	KRT14	26|28|25	79	26.33	3	31|32|28	0	0	0	0	0	-72.96	0.87	0.88
LBX1	P02538	KRT6A	15|15|16	46	15.33	3	21|23|15	0	0	0	0	0	-49.94	0.78	0.88
LBX1	P02545	LMNA	1|2|0	3	1	3	1|0|1	0.06	0.19	0.06	0.19	0.06	-4.43	1.5	0.67
LBX1	P02765	AHSG	1|0|0	1	0.33	3	2|0|1	0	0	0	0	0	-5.42	0.33	0.88
LBX1	P02768	ALB	12|13|8	33	11	3	10|13|7	0	0	0	0	0	-25.67	1.1	0.87
LBX1	P02787	TF	0|0|1	1	0.33	3	0|0|1	0	0	0	0	0	-3.19	1	0.88
LBX1	P02788	LTF	2|1|1	4	1.33	3	1|3|2	0	0	0	0	0	-7.52	0.67	0.88
LBX1	P04040	CAT	1|2|0	3	1	3	6|2|2	0	0	0	0	0	-15.31	0.3	0.88
LBX1	P04083	ANXA1	0|0|1	1	0.33	3	1|1|1	0	0	0	0	0	-5.42	0.33	0.88
LBX1	P04259	KRT6B	1|2|1	4	1.33	3	3|3|3	0	0	0	0	0	-11.42	0.44	0.88
LBX1	P04264	KRT1	123|125|107	355	118.33	3	137|129|129	0	0	0	0	0	-312.99	0.9	0.88
LBX1	P04406	GAPDH	6|6|3	15	5	3	3|5|5	0	0	0	0	0	-12.94	1.15	0.84
LBX1	P04792	HSPB1	2|1|1	4	1.33	3	1|0|0	0.17	0.5	0.17	0.5	0.17	-1.79	4	0.54
LBX1	P04908	H2AC4	2|2|2	6	2	3	3|2|2	0	0	0	0	0	-7.28	0.86	0.88
LBX1	P05089	ARG1	2|3|3	8	2.67	3	7|2|4	0	0	0	0	0	-14.65	0.62	0.88
LBX1	P05090	APOD	0|1|0	1	0.33	3	1|1|0	0	0	0	0	0	-4.43	0.5	0.88
LBX1	P05109	S100A8	3|2|4	9	3	3	6|4|4	0	0	0	0	0	-16.06	0.64	0.88
LBX1	P05783	KRT18	1|2|1	4	1.33	3	1|1|2	0.01	0.02	0.01	0.02	0.01	-5.22	1	0.78
LBX1	P05787	KRT8	2|4|3	9	3	3	5|3|2	0	0	0	0	0	-10.89	0.9	0.84
LBX1	P06312	IGKV4-1	1|0|0	1	0.33	3	0|0|0	0	0	0	0	0	-2.39	3.33	0.88
LBX1	P06702	S100A9	4|3|5	12	4	3	4|4|3	0	0	0	0	0	-10.54	1.09	0.84
LBX1	P06733	ENO1	0|1|0	1	0.33	3	1|0|0	0	0	0	0	0	-3.19	1	0.88
LBX1	P06748	NPM1	1|2|1	4	1.33	3	0|0|0	0.3	0.9	0.3	0.9	0.3	0.12	13.33	0.34
LBX1	P07305	H1-0	1|1|1	3	1	3	0|1|1	0	0	0	0	0	-2.82	1.5	0.88
LBX1	P07339	CTSD	2|1|1	4	1.33	3	1|3|3	0	0	0	0	0	-8.86	0.57	0.88
LBX1	P07355	ANXA2	8|5|8	21	7	3	10|7|6	0	0	0	0	0	-22.03	0.91	0.87
LBX1	P07437	TUBB	7|6|4	17	5.67	3	1|2|1	0.65	0.92	0.65	0.92	0.65	-1.06	4.25	0
LBX1	P07900	HSP90AA1	1|1|1	3	1	3	0|0|0	0	0	0	0	0	0.12	10	0.88
LBX1	P08670	VIM	16|14|14	44	14.67	3	16|11|12	0	0	0	0	0	-27.46	1.13	0.87
LBX1	P08708	RPS17	1|1|0	2	0.67	3	0|0|0	0	0	0	0	0	-2.39	6.67	0.88
LBX1	P08779	KRT16	10|7|8	25	8.33	3	12|10|15	0	0	0	0	0	-36.29	0.68	0.88
LBX1	P09038	FGF2	2|1|2	5	1.67	3	1|1|1	0.05	0.07	0.05	0.07	0.05	-4.02	1.67	0.71
LBX1	P09493	TPM1	2|1|1	4	1.33	3	3|3|2	0	0	0	0	0	-10.18	0.5	0.88
LBX1	P09651	HNRNPA1	0|1|0	1	0.33	3	0|1|0	0	0	0	0	0	-3.19	1	0.88
LBX1	P0CG47	UBB	2|3|2	7	2.33	3	2|2|2	0	0.01	0	0.01	0	-6.09	1.17	0.8
LBX1	P0DMV8	HSPA1A	2|3|1	6	2	3	0|0|0	0.63	0.98	0.63	0.98	0.63	0.12	20	0.09
LBX1	P0DP23	CALM1	1|0|1	2	0.67	3	2|0|1	0	0	0	0	0	-5.42	0.67	0.88
LBX1	P10412	H1-4	3|1|1	5	1.67	3	1|3|2	0	0.01	0	0.01	0	-7.52	0.83	0.8
LBX1	P10599	TXN	0|2|2	4	1.33	3	1|2|1	0.02	0.02	0.02	0.02	0.02	-6.91	1	0.77
LBX1	P10809	HSPD1	0|1|0	1	0.33	3	0|0|0	0	0	0	0	0	-2.39	3.33	0.88
LBX1	P11021	HSPA5	8|10|11	29	9.67	3	4|4|5	0.06	0.13	0.06	0.13	0.06	-5.78	2.23	0.7
LBX1	P11142	HSPA8	10|9|3	22	7.33	3	4|1|1	0.61	0.94	0.61	0.94	0.61	-4.54	3.67	0.18
LBX1	P11908	PRPS2	0|0|1	1	0.33	3	0|1|0	0	0	0	0	0	-3.19	1	0.88
LBX1	P12268	IMPDH2	2|3|3	8	2.67	3	1|3|1	0.02	0.03	0.02	0.03	0.02	-4.91	1.6	0.74
LBX1	P12273	PIP	2|1|2	5	1.67	3	3|1|0	0.02	0.03	0.02	0.03	0.02	-5.09	1.25	0.76
LBX1	P12956	XRCC6	14|12|12	38	12.67	3	0|0|0	1	1	1	1	1	18.41	126.67	0
LBX1	P13010	XRCC5	9|8|6	23	7.67	3	0|0|1	1	1	1	1	1	10.28	23	0
LBX1	P13639	EEF2	1|2|1	4	1.33	3	1|0|0	0.17	0.5	0.17	0.5	0.17	-1.79	4	0.54
LBX1	P13645	KRT10	111|111|99	321	107	3	128|121|104	0	0	0	0	0	-274.39	0.91	0.88
LBX1	P13646	KRT13	1|0|0	1	0.33	3	6|3|5	0	0	0	0	0	-21.26	0.07	0.88
LBX1	P13647	KRT5	32|36|29	97	32.33	3	47|40|40	0	0	0	0	0	-111.13	0.76	0.88
LBX1	P14618	PKM	8|5|6	19	6.33	3	4|5|4	0	0	0	0	0	-9.96	1.46	0.82
LBX1	P14923	JUP	5|6|6	17	5.67	3	13|6|9	0	0	0	0	0	-28.41	0.61	0.88
LBX1	P15880	RPS2	2|0|0	2	0.67	3	1|0|0	0.17	0.5	0.17	0.5	0.17	-3.19	2	0.54
LBX1	P15924	DSP	15|14|16	45	15	3	27|25|19	0	0	0	0	0	-66.99	0.63	0.88
LBX1	P16104	H2AX	1|0|0	1	0.33	3	0|0|0	0	0	0	0	0	-2.39	3.33	0.88
LBX1	P16401	H1-5	2|4|0	6	2	3	1|1|2	0.09	0.26	0.09	0.26	0.09	-6.91	1.5	0.64
LBX1	P17844	DDX5	2|2|1	5	1.67	3	3|1|0	0.02	0.03	0.02	0.03	0.02	-5.09	1.25	0.76
LBX1	P17987	TCP1	1|0|2	3	1	3	1|0|1	0.06	0.19	0.06	0.19	0.06	-4.43	1.5	0.67
LBX1	P19013	KRT4	1|0|0	1	0.33	3	2|1|1	0	0	0	0	0	-6.91	0.25	0.88
LBX1	P19474	TRIM21	8|4|3	15	5	3	5|5|5	0	0	0	0	0	-15.41	1	0.85
LBX1	P21333	FLNA	2|5|7	14	4.67	3	6|2|5	0	0	0	0	0	-14.73	1.08	0.83
LBX1	P21980	TGM2	1|0|0	1	0.33	3	0|0|0	0	0	0	0	0	-2.39	3.33	0.88
LBX1	P22087	FBL	2|1|1	4	1.33	3	2|0|2	0.01	0.02	0.01	0.02	0.01	-5.29	1	0.79
LBX1	P22735	TGM1	0|1|1	2	0.67	3	1|2|1	0	0	0	0	0	-6.91	0.5	0.88
LBX1	P23246	SFPQ	1|1|1	3	1	3	0|0|0	0	0	0	0	0	0.12	10	0.88
LBX1	P23284	PPIB	2|3|0	5	1.67	3	2|1|1	0.04	0.09	0.04	0.09	0.04	-6.91	1.25	0.72
LBX1	P23528	CFL1	2|1|1	4	1.33	3	1|1|0	0.06	0.19	0.06	0.19	0.06	-2.82	2	0.67
LBX1	P23588	EIF4B	5|6|1	12	4	3	5|2|0	0.06	0.12	0.06	0.12	0.06	-8.52	1.71	0.7
LBX1	P25205	MCM3	1|1|1	3	1	3	1|0|0	0	0	0	0	0	-1.79	3	0.88
LBX1	P25311	AZGP1	4|4|3	11	3.67	3	5|3|5	0	0	0	0	0	-12.94	0.85	0.88
LBX1	P25398	RPS12	0|1|0	1	0.33	3	1|2|0	0	0	0	0	0	-5.42	0.33	0.88
LBX1	P25705	ATP5F1A	0|1|1	2	0.67	3	3|0|0	0	0	0	0	0	-4.98	0.67	0.88
LBX1	P26368	U2AF2	2|1|1	4	1.33	3	1|1|0	0.06	0.19	0.06	0.19	0.06	-2.82	2	0.67
LBX1	P29508	SERPINB3	7|10|5	22	7.33	3	18|13|9	0	0	0	0	0	-44.39	0.55	0.88
LBX1	P30041	PRDX6	1|2|2	5	1.67	3	1|2|1	0.02	0.02	0.02	0.02	0.02	-5.22	1.25	0.77
LBX1	P30050	RPL12	1|1|1	3	1	3	1|1|0	0	0	0	0	0	-2.82	1.5	0.88
LBX1	P31151	S100A7	1|1|2	4	1.33	3	3|3|2	0	0	0	0	0	-10.18	0.5	0.88
LBX1	P31271	HOXA13	1|1|2	4	1.33	3	0|0|0	0.3	0.9	0.3	0.9	0.3	0.12	13.33	0.34
LBX1	P31943	HNRNPH1	2|2|2	6	2	3	2|0|2	0.02	0.02	0.02	0.02	0.02	-3.85	1.5	0.75
LBX1	P31944	CASP14	4|3|2	9	3	3	5|2|3	0	0	0	0	0	-10.89	0.9	0.84
LBX1	P32119	PRDX2	2|2|2	6	2	3	3|4|1	0	0	0	0	0	-8.47	0.75	0.88
LBX1	P32969	RPL9	2|2|3	7	2.33	3	1|1|1	0.12	0.22	0.12	0.22	0.12	-2.57	2.33	0.63
LBX1	P33992	MCM5	0|1|1	2	0.67	3	1|1|0	0	0	0	0	0	-4.43	1	0.88
LBX1	P35268	RPL22	0|0|1	1	0.33	3	1|0|0	0	0	0	0	0	-3.19	1	0.88
LBX1	P35527	KRT9	82|88|77	247	82.33	3	117|102|102	0	0	0	0	0	-271.6	0.77	0.88
LBX1	P35579	MYH9	23|23|22	68	22.67	3	70|63|50	0	0	0	0	0	-200.26	0.37	0.88
LBX1	P35580	MYH10	1|1|1	3	1	3	11|8|5	0	0	0	0	0	-32.52	0.12	0.88
LBX1	P35637	FUS	9|12|8	29	9.67	3	9|7|10	0	0	0	0	0	-20.89	1.12	0.86
LBX1	P35908	KRT2	109|105|92	306	102	3	121|108|105	0	0	0	0	0	-262.45	0.92	0.88
LBX1	P37108	SRP14	0|2|0	2	0.67	3	0|0|0	0.3	0.9	0.3	0.9	0.3	-2.39	6.67	0.34
LBX1	P37802	TAGLN2	1|2|0	3	1	3	0|0|0	0.3	0.9	0.3	0.9	0.3	-2.39	10	0.34
LBX1	P38159	RBMX	1|1|0	2	0.67	3	0|0|1	0	0	0	0	0	-3.19	2	0.88
LBX1	P39019	RPS19	0|0|1	1	0.33	3	0|1|0	0	0	0	0	0	-3.19	1	0.88
LBX1	P42677	RPS27	1|1|0	2	0.67	3	1|0|0	0	0	0	0	0	-3.19	2	0.88
LBX1	P42766	RPL35	2|2|3	7	2.33	3	2|2|3	0	0	0	0	0	-7.28	1	0.83
LBX1	P46776	RPL27A	2|1|1	4	1.33	3	0|1|0	0.17	0.5	0.17	0.5	0.17	-1.79	4	0.54
LBX1	P46779	RPL28	1|0|0	1	0.33	3	0|0|0	0	0	0	0	0	-2.39	3.33	0.88
LBX1	P46781	RPS9	1|0|0	1	0.33	3	0|0|0	0	0	0	0	0	-2.39	3.33	0.88
LBX1	P46783	RPS10	1|0|0	1	0.33	3	1|0|0	0	0	0	0	0	-3.19	1	0.88
LBX1	P47756	CAPZB	1|1|0	2	0.67	3	0|0|1	0	0	0	0	0	-3.19	2	0.88
LBX1	P47813	EIF1AX	2|1|3	6	2	3	2|4|2	0	0	0	0	0	-10.18	0.75	0.83
LBX1	P47929	LGALS7	1|0|0	1	0.33	3	1|1|0	0	0	0	0	0	-4.43	0.5	0.88
LBX1	P51795	CLCN5	1|0|0	1	0.33	3	1|0|0	0	0	0	0	0	-3.19	1	0.88
LBX1	P52272	HNRNPM	1|0|0	1	0.33	3	1|0|0	0	0	0	0	0	-3.19	1	0.88
LBX1	P52954	LBX1	0|0|0	0	0	3	0|0|0	0	0	0	0	0	-2.39	0	0.88
LBX1	P53999	SUB1	1|1|1	3	1	3	0|0|0	0	0	0	0	0	0.12	10	0.88
LBX1	P54105	CLNS1A	1|0|0	1	0.33	3	0|0|0	0	0	0	0	0	-2.39	3.33	0.88
LBX1	P54252	ATXN3	0|0|1	1	0.33	3	1|1|0	0	0	0	0	0	-4.43	0.5	0.88
LBX1	P55072	VCP	1|1|1	3	1	3	1|2|0	0	0	0	0	0	-4.02	1	0.88
LBX1	P55081	MFAP1	0|0|2	2	0.67	3	2|1|2	0	0.01	0	0.01	0	-8.33	0.4	0.81
LBX1	P60660	MYL6	0|4|3	7	2.33	3	10|6|8	0	0	0	0	0	-35.95	0.29	0.88
LBX1	P60709	ACTB	12|18|14	44	14.67	3	19|16|17	0	0	0	0	0	-46.32	0.85	0.87
LBX1	P60866	RPS20	2|2|3	7	2.33	3	1|0|1	0.28	0.45	0.28	0.45	0.28	-1.43	3.5	0.5
LBX1	P61254	RPL26	1|0|0	1	0.33	3	1|2|0	0	0	0	0	0	-5.42	0.33	0.88
LBX1	P61626	LYZ	3|2|3	8	2.67	3	3|3|3	0	0	0	0	0	-9.6	0.89	0.88
LBX1	P61978	HNRNPK	6|4|4	14	4.67	3	8|6|4	0	0	0	0	0	-17.44	0.78	0.88
LBX1	P62081	RPS7	6|4|6	16	5.33	3	5|5|4	0	0	0	0	0	-12.61	1.14	0.85
LBX1	P62241	RPS8	0|0|3	3	1	3	0|1|1	0.15	0.45	0.15	0.45	0.15	-4.43	1.5	0.61
LBX1	P62249	RPS16	3|3|2	8	2.67	3	3|1|2	0.01	0.01	0.01	0.01	0.01	-6.09	1.33	0.8
LBX1	P62263	RPS14	3|3|3	9	3	3	3|3|4	0	0	0	0	0	-9.35	0.9	0.88
LBX1	P62266	RPS23	2|1|2	5	1.67	3	0|0|2	0.15	0.23	0.15	0.23	0.15	-2.51	2.5	0.61
LBX1	P62269	RPS18	5|4|4	13	4.33	3	5|3|2	0	0	0	0	0	-7.89	1.3	0.83
LBX1	P62273	RPS29	3|5|2	10	3.33	3	4|5|4	0	0	0	0	0	-14.73	0.77	0.85
LBX1	P62277	RPS13	2|1|1	4	1.33	3	1|1|2	0.01	0.02	0.01	0.02	0.01	-5.22	1	0.78
LBX1	P62280	RPS11	0|1|1	2	0.67	3	1|1|2	0	0	0	0	0	-6.91	0.5	0.88
LBX1	P62304	SNRPE	1|1|0	2	0.67	3	1|1|0	0	0	0	0	0	-4.43	1	0.88
LBX1	P62316	SNRPD2	1|0|0	1	0.33	3	3|3|0	0	0	0	0	0	-9.52	0.17	0.88
LBX1	P62318	SNRPD3	0|1|1	2	0.67	3	3|1|2	0	0	0	0	0	-9.61	0.33	0.88
LBX1	P62701	RPS4X	6|7|6	19	6.33	3	4|4|2	0.01	0.02	0.01	0.02	0.01	-5.09	1.9	0.78
LBX1	P62750	RPL23A	1|1|0	2	0.67	3	1|1|1	0	0	0	0	0	-5.42	0.67	0.88
LBX1	P62805	H4C1	4|4|2	10	3.33	3	1|1|3	0.07	0.11	0.07	0.11	0.07	-4.91	2	0.65
LBX1	P62826	RAN	1|2|0	3	1	3	0|0|0	0.3	0.9	0.3	0.9	0.3	-2.39	10	0.34
LBX1	P62829	RPL23	6|7|4	17	5.67	3	6|8|6	0	0	0	0	0	-20.01	0.85	0.87
LBX1	P62847	RPS24	1|1|1	3	1	3	1|0|1	0	0	0	0	0	-2.82	1.5	0.88
LBX1	P62851	RPS25	8|9|9	26	8.67	3	8|7|7	0	0	0	0	0	-16.18	1.18	0.86
LBX1	P62854	RPS26	1|0|0	1	0.33	3	0|0|0	0	0	0	0	0	-2.39	3.33	0.88
LBX1	P62857	RPS28	0|1|1	2	0.67	3	0|0|0	0	0	0	0	0	-2.39	6.67	0.88
LBX1	P62861	FAU	1|1|1	3	1	3	2|1|1	0	0	0	0	0	-5.22	0.75	0.88
LBX1	P62899	RPL31	1|0|0	1	0.33	3	1|1|0	0	0	0	0	0	-4.43	0.5	0.88
LBX1	P62913	RPL11	1|0|2	3	1	3	1|1|1	0.02	0.07	0.02	0.07	0.02	-5.42	1	0.73
LBX1	P62937	PPIA	1|1|1	3	1	3	1|0|1	0	0	0	0	0	-2.82	1.5	0.88
LBX1	P63173	RPL38	9|6|6	21	7	3	9|6|7	0	0	0	0	0	-19.13	0.95	0.86
LBX1	P68032	ACTC1	1|1|1	3	1	3	2|0|2	0	0	0	0	0	-5.29	0.75	0.88
LBX1	P68104	EEF1A1	3|5|4	12	4	3	2|3|1	0.06	0.13	0.06	0.13	0.06	-4.64	2	0.71
LBX1	P68363	TUBA1B	6|5|8	19	6.33	3	2|2|2	0.43	0.84	0.43	0.84	0.43	-1.94	3.17	0.21
LBX1	P68371	TUBB4B	1|1|2	4	1.33	3	0|0|0	0.3	0.9	0.3	0.9	0.3	0.12	13.33	0.34
LBX1	P68431	H3C1	1|2|2	5	1.67	3	1|1|0	0.13	0.19	0.13	0.19	0.13	-2.82	2.5	0.62
LBX1	P69905	HBA1	0|1|0	1	0.33	3	1|0|1	0	0	0	0	0	-4.43	0.5	0.88
LBX1	P78371	CCT2	0|1|1	2	0.67	3	0|0|0	0	0	0	0	0	-2.39	6.67	0.88
LBX1	P81605	DCD	5|5|4	14	4.67	3	6|6|4	0	0	0	0	0	-15	0.88	0.88
LBX1	P83731	RPL24	1|1|1	3	1	3	1|0|0	0	0	0	0	0	-1.79	3	0.88
LBX1	P83881	RPL36A	2|1|1	4	1.33	3	1|1|1	0.02	0.07	0.02	0.07	0.02	-4.02	1.33	0.73
LBX1	P84090	ERH	0|0|1	1	0.33	3	1|1|1	0	0	0	0	0	-5.42	0.33	0.88
LBX1	P84103	SRSF3	0|0|1	1	0.33	3	1|0|1	0	0	0	0	0	-4.43	0.5	0.88
LBX1	P98175	RBM10	1|1|1	3	1	3	2|5|2	0	0	0	0	0	-11.42	0.33	0.88
LBX1	Q00839	HNRNPU	3|2|2	7	2.33	3	0|1|1	0.28	0.45	0.28	0.45	0.28	-1.43	3.5	0.5
LBX1	Q01081	U2AF1	1|1|1	3	1	3	1|1|1	0	0	0	0	0	-4.02	1	0.88
LBX1	Q01082	SPTBN1	0|1|1	2	0.67	3	0|0|0	0	0	0	0	0	-2.39	6.67	0.88
LBX1	Q01469	FABP5	2|3|1	6	2	3	5|1|3	0	0	0	0	0	-11.38	0.67	0.88
LBX1	Q01844	EWSR1	3|4|4	11	3.67	3	3|2|0	0.08	0.1	0.08	0.1	0.08	-3.43	2.2	0.65
LBX1	Q02413	DSG1	8|12|6	26	8.67	3	13|10|13	0	0	0	0	0	-36.94	0.72	0.88
LBX1	Q04695	KRT17	6|5|4	15	5	3	7|5|4	0	0	0	0	0	-15	0.94	0.86
LBX1	Q06830	PRDX1	3|7|4	14	4.67	3	3|4|4	0	0.01	0	0.01	0	-10.54	1.27	0.81
LBX1	Q08188	TGM3	5|8|3	16	5.33	3	7|6|9	0	0	0	0	0	-24.6	0.73	0.87
LBX1	Q08554	DSC1	4|3|2	9	3	3	3|2|5	0	0	0	0	0	-10.89	0.9	0.84
LBX1	Q09666	AHNAK	5|1|1	7	2.33	3	1|2|0	0.25	0.75	0.25	0.75	0.25	-4.02	2.33	0.53
LBX1	Q13200	PSMD2	0|1|2	3	1	3	0|0|0	0.3	0.9	0.3	0.9	0.3	-2.39	10	0.34
LBX1	Q13283	G3BP1	1|1|0	2	0.67	3	0|1|0	0	0	0	0	0	-3.19	2	0.88
LBX1	Q13435	SF3B2	1|1|0	2	0.67	3	0|1|1	0	0	0	0	0	-4.43	1	0.88
LBX1	Q13510	ASAH1	0|1|0	1	0.33	3	0|0|1	0	0	0	0	0	-3.19	1	0.88
LBX1	Q13547	HDAC1	0|1|1	2	0.67	3	0|0|1	0	0	0	0	0	-3.19	2	0.88
LBX1	Q13867	BLMH	1|1|1	3	1	3	1|1|0	0	0	0	0	0	-2.82	1.5	0.88
LBX1	Q14011	CIRBP	3|4|4	11	3.67	3	3|4|3	0	0	0	0	0	-9.35	1.1	0.83
LBX1	Q14331	FRG1	0|1|0	1	0.33	3	0|0|0	0	0	0	0	0	-2.39	3.33	0.88
LBX1	Q14444	CAPRIN1	0|2|0	2	0.67	3	0|0|1	0.17	0.5	0.17	0.5	0.17	-3.19	2	0.54
LBX1	Q14574	DSC3	1|0|0	1	0.33	3	0|1|0	0	0	0	0	0	-3.19	1	0.88
LBX1	Q14974	KPNB1	6|5|5	16	5.33	3	0|0|0	1	1	1	1	1	7.42	53.33	0
LBX1	Q15149	PLEC	1|1|1	3	1	3	1|1|0	0	0	0	0	0	-2.82	1.5	0.88
LBX1	Q15208	STK38	4|3|3	10	3.33	3	2|3|2	0.01	0.01	0.01	0.01	0.01	-5.81	1.43	0.8
LBX1	Q15393	SF3B3	2|1|0	3	1	3	3|1|1	0	0.01	0	0.01	0	-8.33	0.6	0.81
LBX1	Q15517	CDSN	2|0|1	3	1	3	2|1|2	0	0.01	0	0.01	0	-8.33	0.6	0.81
LBX1	Q16576	RBBP7	2|3|1	6	2	3	0|0|0	0.63	0.98	0.63	0.98	0.63	0.12	20	0.09
LBX1	Q16630	CPSF6	0|1|1	2	0.67	3	0|0|0	0	0	0	0	0	-2.39	6.67	0.88
LBX1	Q16875	PFKFB3	0|2|1	3	1	3	0|1|0	0.17	0.5	0.17	0.5	0.17	-3.19	3	0.54
LBX1	Q2M2I5	KRT24	1|1|0	2	0.67	3	2|0|1	0	0	0	0	0	-5.42	0.67	0.88
LBX1	Q5D862	FLG2	4|4|6	14	4.67	3	8|5|5	0	0	0	0	0	-17.44	0.78	0.88
LBX1	Q5T749	KPRP	1|1|0	2	0.67	3	3|1|4	0	0	0	0	0	-12.56	0.25	0.88
LBX1	Q5ZPR3	CD276	2|1|1	4	1.33	3	1|1|1	0.02	0.07	0.02	0.07	0.02	-4.02	1.33	0.73
LBX1	Q6KB66	KRT80	2|0|0	2	0.67	3	1|3|0	0.01	0.03	0.01	0.03	0.01	-6.78	0.5	0.78
LBX1	Q6P3W7	SCYL2	0|1|0	1	0.33	3	1|0|2	0	0	0	0	0	-5.42	0.33	0.88
LBX1	Q6UWP8	SBSN	3|3|2	8	2.67	3	5|2|2	0	0	0	0	0	-9.6	0.89	0.88
LBX1	Q7L014	DDX46	1|0|0	1	0.33	3	1|0|2	0	0	0	0	0	-5.42	0.33	0.88
LBX1	Q7RTS7	KRT74	2|1|1	4	1.33	3	2|1|1	0.01	0.02	0.01	0.02	0.01	-5.22	1	0.78
LBX1	Q7Z794	KRT77	2|3|3	8	2.67	3	6|5|4	0	0	0	0	0	-17.34	0.53	0.88
LBX1	Q86V81	ALYREF	6|1|3	10	3.33	3	5|5|2	0	0	0	0	0	-15.5	0.83	0.84
LBX1	Q86YZ3	HRNR	6|5|5	16	5.33	3	5|5|5	0	0	0	0	0	-12.31	1.07	0.86
LBX1	Q8IW75	SERPINA12	1|0|0	1	0.33	3	1|0|0	0	0	0	0	0	-3.19	1	0.88
LBX1	Q8N1N4	KRT78	6|5|2	13	4.33	3	9|5|5	0	0	0	0	0	-22.78	0.68	0.88
LBX1	Q8NC51	SERBP1	5|2|5	12	4	3	3|2|2	0.03	0.05	0.03	0.05	0.03	-7.28	1.71	0.72
LBX1	Q8ND56	LSM14A	2|2|4	8	2.67	3	2|3|3	0	0	0	0	0	-8.47	1	0.82
LBX1	Q8TF72	SHROOM3	2|2|1	5	1.67	3	2|3|1	0	0	0	0	0	-7.52	0.83	0.88
LBX1	Q8WWY3	PRPF31	5|1|1	7	2.33	3	1|1|0	0.31	0.92	0.31	0.92	0.31	-2.82	3.5	0.3
LBX1	Q92499	DDX1	0|2|0	2	0.67	3	0|0|0	0.3	0.9	0.3	0.9	0.3	-2.39	6.67	0.34
LBX1	Q96FW1	OTUB1	6|5|5	16	5.33	3	8|4|7	0	0	0	0	0	-17.06	0.84	0.88
LBX1	Q96P63	SERPINB12	3|5|3	11	3.67	3	5|4|2	0	0	0	0	0	-10.54	1	0.84
LBX1	Q96QA5	GSDMA	2|2|1	5	1.67	3	1|1|2	0.02	0.02	0.02	0.02	0.02	-5.22	1.25	0.77
LBX1	Q9BQA1	WDR77	10|7|9	26	8.67	3	8|9|6	0	0	0	0	0	-18.82	1.13	0.86
LBX1	Q9BY77	POLDIP3	3|2|2	7	2.33	3	3|4|2	0	0	0	0	0	-9.6	0.78	0.88
LBX1	Q9C0H9	SRCIN1	1|1|0	2	0.67	3	1|0|1	0	0	0	0	0	-4.43	1	0.88
LBX1	Q9H0D6	XRN2	0|1|0	1	0.33	3	1|1|0	0	0	0	0	0	-4.43	0.5	0.88
LBX1	Q9NZR2	LRP1B	0|1|1	2	0.67	3	0|0|0	0	0	0	0	0	-2.39	6.67	0.88
LBX1	Q9NZT1	CALML5	1|0|1	2	0.67	3	4|1|2	0	0	0	0	0	-11.11	0.29	0.88
LBX1	Q9UHX1	PUF60	2|3|2	7	2.33	3	1|0|1	0.28	0.45	0.28	0.45	0.28	-1.43	3.5	0.5
LBX1	Q9Y6Y0	IVNS1ABP	2|3|3	8	2.67	3	2|2|1	0.02	0.03	0.02	0.03	0.02	-4.91	1.6	0.74

### Sheet: GO_enrich
ID	Description	BgRatio	pvalue	p.adjust	qvalue	geneID	Count
GO:0002181	cytoplasmic translation	156/18870	6.52396e-09	4.89297e-06	3.41993e-06	RPS20/HNRNPU/RPS2/RPL27A/RPS8/RPS23/RPL9	7
GO:0140694	non-membrane-bounded organelle assembly	408/18870	2.97722e-07	0.000111646	7.80344e-05	XRCC5/KPNB1/TUBB/HSPA1A/NPM1/HNRNPU/CAPRIN1/RPS23	8
GO:0043484	regulation of RNA splicing	181/18870	5.28004e-07	0.000132001	9.22617e-05	HSPA1A/HSPA8/NPM1/HNRNPU/PUF60/AHNAK	6
GO:0008380	RNA splicing	478/18870	9.85073e-07	0.000184701	0.000129096	HSPA1A/HSPA8/PRPF31/NPM1/DDX1/HNRNPU/PUF60/AHNAK	8
GO:0042026	protein refolding	27/18870	1.26036e-05	0.00175166	0.00122432	HSPA1A/HSPA8/HSPB1	3
GO:0007051	spindle organization	202/18870	2.12945e-05	0.00177454	0.00124031	KPNB1/TUBB/HSPA1A/RAN/HNRNPU	5
GO:0030705	cytoskeleton-dependent intracellular transport	213/18870	2.74677e-05	0.00189562	0.00132494	TUBB/HSPA8/TUBA1B/HNRNPU/HSPB1	5
GO:0042274	ribosomal small subunit biogenesis	104/18870	2.78024e-05	0.00189562	0.00132494	XRCC5/NPM1/RPS8/RPS23	4
GO:0140014	mitotic nuclear division	274/18870	9.09042e-05	0.00426114	0.00297831	KPNB1/HSPA1A/HOXA13/RAN/HNRNPU	5
GO:0048545	response to steroid hormone	330/18870	0.000216777	0.00855698	0.00598088	HSPA1A/RBBP7/HSPA8/RAN/HNRNPU	5
GO:0032200	telomere organization	187/18870	0.000270303	0.00897762	0.00627489	XRCC6/XRCC5/HNRNPU/H3C1	4
GO:0032508	DNA duplex unwinding	79/18870	0.000320942	0.0092304	0.00645156	XRCC6/XRCC5/DDX1	3
GO:0006403	RNA localization	197/18870	0.000329544	0.0092304	0.00645156	KPNB1/NPM1/RAN/HNRNPU	4
GO:0071383	cellular response to steroid hormone stimulus	208/18870	0.000404895	0.0101224	0.00707501	HSPA1A/HSPA8/RAN/HNRNPU	4
GO:1902115	regulation of organelle assembly	218/18870	0.000483442	0.0116962	0.00817502	HSPA1A/NPM1/HNRNPU/CAPRIN1	4
GO:0071474	cellular hyperosmotic response	20/18870	0.00051935	0.0118034	0.00824997	XRCC6/XRCC5	2
GO:0032069	regulation of nuclease activity	22/18870	0.000630085	0.0129947	0.00908263	HSPA1A/NPM1	2
GO:0022618	protein-RNA complex assembly	235/18870	0.000641073	0.0129947	0.00908263	XRCC5/PRPF31/DDX1/PUF60	4
GO:0007059	chromosome segregation	424/18870	0.000682863	0.0134272	0.00938488	KPNB1/TUBB/HSPA1A/RAN/HNRNPU	5
GO:0009408	response to heat	103/18870	0.000698212	0.0134272	0.00938488	HSPA1A/RBBP7/HSPB1	3
GO:0071826	protein-RNA complex organization	243/18870	0.000726624	0.0136242	0.0095226	XRCC5/PRPF31/DDX1/PUF60	4
GO:0009651	response to salt stress	24/18870	0.000751237	0.0137421	0.00960503	XRCC6/XRCC5	2
GO:0000280	nuclear division	441/18870	0.000815177	0.0145567	0.0101744	KPNB1/HSPA1A/HOXA13/RAN/HNRNPU	5
GO:0006972	hyperosmotic response	27/18870	0.000952349	0.0162332	0.0113462	XRCC6/XRCC5	2
GO:0071480	cellular response to gamma radiation	27/18870	0.000952349	0.0162332	0.0113462	XRCC6/XRCC5	2
GO:0010165	response to X-ray	29/18870	0.00109925	0.0183208	0.0128053	XRCC6/XRCC5	2
GO:0002218	activation of innate immune response	276/18870	0.00116633	0.0186322	0.0130229	XRCC6/XRCC5/HSPA1A/HSPA8	4
GO:0034063	stress granule assembly	31/18870	0.00125633	0.0196122	0.0137079	CAPRIN1/RPS23	2
GO:0051085	chaperone cofactor-dependent protein refolding	32/18870	0.00133867	0.0196863	0.0137597	HSPA1A/HSPA8	2
GO:0006986	response to unfolded protein	137/18870	0.0015917	0.0229573	0.0160459	HSPA1A/HSPA8/HSPB1	3
GO:0006402	mRNA catabolic process	310/18870	0.00178722	0.0239466	0.0167374	HSPA1A/NPM1/HNRNPU/CAPRIN1	4
GO:0034504	protein localization to nucleus	310/18870	0.00178722	0.0239466	0.0167374	KPNB1/NPM1/RAN/HNRNPU	4
GO:0098813	nuclear chromosome segregation	312/18870	0.00182967	0.0240747	0.0168269	KPNB1/HSPA1A/RAN/HNRNPU	4
GO:0000723	telomere maintenance	156/18870	0.00230557	0.0288196	0.0201434	XRCC6/XRCC5/HNRNPU	3
GO:0050657	nucleic acid transport	158/18870	0.00239049	0.0289172	0.0202116	KPNB1/NPM1/RAN	3
GO:0050658	RNA transport	158/18870	0.00239049	0.0289172	0.0202116	KPNB1/NPM1/RAN	3
GO:0009205	purine ribonucleoside triphosphate metabolic process	161/18870	0.00252147	0.0290939	0.0203351	HSPA1A/HSPA8/RAN	3
GO:0034250	positive regulation of amide metabolic process	169/18870	0.00289228	0.0305522	0.0213544	NPM1/HNRNPU/EEF2	3
GO:0002833	positive regulation of response to biotic stimulus	369/18870	0.00335613	0.0332836	0.0232635	XRCC6/XRCC5/HSPA1A/HSPA8	4
GO:0010332	response to gamma radiation	51/18870	0.00337274	0.0332836	0.0232635	XRCC6/XRCC5	2
GO:0031503	protein-containing complex localization	188/18870	0.00390287	0.035697	0.0249503	NPM1/RAN/HNRNPU	3
GO:0043331	response to dsRNA	57/18870	0.00419523	0.0370612	0.0259038	NPM1/DDX1	2
GO:0033673	negative regulation of kinase activity	193/18870	0.00420026	0.0370612	0.0259038	NPM1/HNRNPU/HSPB1	3
GO:0031396	regulation of protein ubiquitination	200/18870	0.00463929	0.0399939	0.0279536	HSPA1A/NPM1/RPS2	3
GO:0042255	ribosome assembly	64/18870	0.00526025	0.0437921	0.0306084	XRCC5/NPM1	2
GO:0007018	microtubule-based movement	420/18870	0.00531345	0.0437921	0.0306084	KPNB1/HSPA8/HNRNPU/HSPB1	4
GO:0006303	double-strand break repair via nonhomologous end joining	65/18870	0.00542152	0.0441972	0.0308915	XRCC6/XRCC5	2
GO:0001906	cell killing	223/18870	0.00627369	0.0468664	0.0327572	TUBB/H2BC12/TUBB4B	3
GO:0051348	negative regulation of transferase activity	225/18870	0.00643006	0.0468664	0.0327572	NPM1/HNRNPU/HSPB1	3
